# Exposome-wide association study of cognition among older adults in the National Health and Nutrition Examination Survey

**DOI:** 10.1101/2024.07.19.24310725

**Authors:** Lauren Y. M. Middleton, Erika Walker, Scarlet Cockell, John Dou, Vy K. Nguyen, Mitchell Schrank, Chirag J. Patel, Erin B. Ware, Justin A. Colacino, Sung Kyun Park, Kelly M. Bakulski

## Abstract

Cognitive impairment among older adults is a growing public health challenge and environmental chemicals may be modifiable risk factors. A wide array of chemicals has not yet been tested for association with cognition in an environment-wide association framework. In the US National Health and Nutrition Examination Survey (NHANES) 1999-2000 and 2011-2014 cross-sectional cycles, cognition was assessed using the Digit Symbol Substitution Test (DSST, scores 0-117) among participants aged 60 years and older. Concentrations of environmental chemicals measured in blood or urine were log_2_ transformed and standardized. Chemicals with at least 50% of measures above the lower limit of detection were included (n_chemicals_=147, n_classes_=14). We tested for associations between chemical concentrations and cognition using parallel survey-weighted multivariable linear regression models adjusted for age, sex, race/ethnicity, education, smoking status, fish consumption, cycle year, urinary creatinine, and cotinine. Participants with at least one chemical measurement (n=4,982) were mean age 69.8 years, 55.0% female, 78.2% non-Hispanic White, and 77.0% at least high school educated. The mean DSST score was 50.4 (standard deviation (SD)=17.4). In adjusted analyses, 5 of 147 exposures were associated with DSST at p-value<0.01. Notably, a SD increase in log_2_-scaled cotinine concentration was associated with 2.71 points lower DSST score (95% CI -3.69, -1.73). A SD increase in log_2_-scaled urinary tungsten concentration was associated with 1.34 points lower DSST score (95% CI -2.11, -0.56). Exposure to environmental chemicals, particularly heavy metals and tobacco smoke, may be modifiable factors for cognition among older adults.
