## Supplemental Table 4 for "Exposome-wide association study of cognition among older adults in the National Health and Nutrition Examination Survey"

### Sheet: Supplemental Table 4
Variable name	Chemical name	Weighted mean	Weighted standard deviation	Weighted geometric mean	Weighted standard deviation	Minimum	Weighted 25th percentile	Weighted median	Weighted 75th percentile	Maximum	N measures	N above LOD	N below LOD	Percent above LOD	Chemical family
LBX074LA	PCB74 Lipid Adj (ng/g)	21.9661	16.0261	17.4404	2.00338	2.8	11.5	19.3	29	108	452	305	147	67.4779	Polychlorinated Biphenyls (PCB)
LBX118LA	PCB118 Lipid Adj (ng/g)	28.9567	29.5583	20.2025	2.34309	2.8	12.2	20.8	42.2	361	453	325	128	71.7439	Polychlorinated Biphenyls (PCB)
LBX153LA	PCB153 Lipid Adj (ng/g)	76.161	52.1505	63.4567	1.8203	12.5	43.9	65	98.9	453	456	272	184	59.6491	Polychlorinated Biphenyls (PCB)
LBX170LA	PCB170 Lipid Adj (ng/g)	22.2065	13.2486	19.267	1.70217	4.5	15.3	21.5	34.3	129	409	243	166	59.4132	Polychlorinated Biphenyls (PCB)
LBX180LA	PCB180 Lipid Adj (ng/g)	58.1189	38.1828	49.4313	1.78458	7.5	37.8	52.2	75.9	397	451	372	79	82.4834	Polychlorinated Biphenyls (PCB)
LBX187LA	PCB187 Lipid Adj (ng/g)	17.539	16.8818	13.9249	1.89124	2.5	9.4	13.8	22.1	178	457	272	185	59.5186	Polychlorinated Biphenyls (PCB)
LBX3AL	Propanaldehyde (ng/mL)	1.94988	0.859476	1.79123	1.51373	0.82	1.52	1.93	2.49	8.39	434	378	56	87.0968	Aldehydes
LBX4AL	Butyraldehyde (ng/mL)	0.54084	0.316157	0.47274	1.66865	0.221	0.353	0.514	0.729	3.15	445	345	100	77.5281	Aldehydes
LBX5AL	Pentanaldehyde (ng/mL)	0.294059	0.189162	0.27059	1.42608	0.223	0.223	0.223	0.356	4.04	449	449	0	100	Aldehydes
LBX6AL	Hexanaldehyde (ng/mL)	2.21891	1.2276	2.01288	1.53518	0.49	1.72	2.17	3.01	15.7	401	390	11	97.2569	Aldehydes
LBX7AL	Heptaldehyde (ng/mL)	0.483598	0.150291	0.457998	1.41193	0.221	0.431	0.529	0.731	0.946	378	335	43	88.6243	Aldehydes
LBXACR	Acrylamide (pmoL/g Hb)	47.6511	36.4902	41.6284	1.58566	13	31.8	41.6	57.8	416	515	515	0	100	Acrylamide
LBXBCD	Blood cadmium (ug/L)	0.506603	0.435433	0.393187	1.9986	0.07	0.25	0.4	0.6	4.7	3955	3699	256	93.5272	Metals
LBXBGM	Methylmercury (ug/L)	1.49877	2.5142	0.679473	3.55238	0.08	0.27	0.71	1.76	47.15	2431	2184	247	89.8396	Metals
LBXBHCLA	Beta-hexachlorocyclohexane Lipid Adj (ng/g)	41.9722	45.818	29.179	2.32785	2.68677	18.0964	29.5596	51.52	766.36	459	420	39	91.5033	Pesticides
LBXBMN	Blood manganese (ug/L)	9.4228	3.99351	8.84047	1.4122	1.61	7.13	8.78	11.13	62.51	2439	2439	0	100	Metals
LBXBPB	Blood lead (ug/dL)	1.96077	1.92302	1.56967	1.86544	0.2	1.02	1.5	2.33	54	3955	3953	2	99.9494	Metals
LBXBZAL	Benzaldehyde (ng/mL)	1.84116	2.46584	1.38648	1.98937	0.326	0.99	1.69	3.2	28.2	377	360	17	95.4907	Aldehydes
LBXCOT	Serum cotinine (ng/mL)	35.762	105.541	0.101422	28.7682	0.011	0.011	0.028	0.2	1820	4687	2764	1923	58.9716	Smoking Related Compounds
LBXD03LA	1,2,3,6,7,8-Hexachlorodibenzo-p-dioxin Lipid Adj (pg/g)	48.019	38.4722	27.0487	3.61946	1.8	6.8	53	74.9	232	454	300	154	66.0793	Dioxins
LBXD05LA	1,2,3,4,6,7,8-Heptachlororodibenzo-p-dioxin Lipid Adj (pg/g)	78.3572	65.0957	60.2604	2.07038	9	39.4	67.7	105	502	457	261	196	57.1116	Dioxins
LBXD07LA	1,2,3,4,6,7,8,9-Octachlorodibenzo-p-dioxin Lipid Adj (pg/g)	613.808	553.432	453.992	2.18833	52.8	290	486	802	5180	460	306	154	66.5217	Dioxins
LBXEOA	Ethylene Oxide (pmol/g Hb)	38.2151	66.9153	22.9663	2.29263	5.8	15.19	20.33	31.56	989.35	537	453	84	84.3575	Volatile Organic Compounds (VOC)
LBXFOR	Formaldehyde (nmol/g Hb)	135.962	18.9019	134.444	1.17688	12.3	127	142	172	208	464	464	0	100	Aldehydes
LBXGLY	Glycideamide (pmol/g Hb)	39.127	25.7926	34.682	1.58657	7.69	27.1	35.1	55.1	342	493	493	0	100	Acrylamide
LBXHXCLA	3,3',4,4',5,5'-hexachlorobiphenyl Lipid Adj (pg/g)	32.0243	15.0574	28.0355	1.76496	3	22.8	30.2	42.3	94.3	459	265	194	57.7342	Polychlorinated Biphenyls (PCB)
LBXI5AL	Isopentanaldehyde (ng/mL)	0.516442	0.348368	0.450212	1.61988	0.084	0.328	0.423	0.587	3.23	460	459	1	99.7826	Aldehydes
LBXMFOS	Branched iso of PFOS (ng/mL)	3.53084	6.73776	2.4871	2.36082	0.07	1.9	3.1	4.7	133	558	548	10	98.2079	Per- and Polyfluoroalkyl Substances (PFAS)
LBXMPAH	2-(N-methyl-PFOSA) acetate (ng/mL)	0.317276	0.458365	0.179736	2.69145	0.06	0.07	0.3	NA	11.8	1421	965	456	67.9099	Per- and Polyfluoroalkyl Substances (PFAS)
LBXNFOA	Linear perfluorooctanoate (ng/mL)	2.94247	2.25145	2.42956	1.9579	0.07	1.8	2.7	4.1	59.4	558	552	6	98.9247	Per- and Polyfluoroalkyl Substances (PFAS)
LBXNFOS	Linear perfluorooctane sulfonate (ng/mL)	9.96784	61.4904	4.95755	2.71205	0.07	3.2	5.9	10.5	1270	558	551	7	98.7455	Per- and Polyfluoroalkyl Substances (PFAS)
LBXNM	Blood Nitromethane (pg/mL)	843.387	450.623	754.322	1.57627	238	580	801	1600	4290	561	561	0	100	Volatile Organic Compounds (VOC)
LBXOXYLA	Oxychlordane Lipid Adj (ng/g)	34.2654	18.1419	30.2167	1.66362	4.8	24.6	40.5	NA	218	380	348	32	91.5789	Pesticides
LBXPCBLA	3,3',4,4',5-Pentachlorobiphenyl (pncb) Lipid Adj (pg/g)	50.6266	55.9504	29.676	3.03775	2.5	17.1	36.7	69.2	402	460	308	152	66.9565	Polychlorinated Biphenyls (PCB)
LBXPDELA	p,p'-DDE Lipid Adj (ng/g)	928.311	1001.25	596.437	2.70937	6.576	329	626	1190	15600	471	470	1	99.7877	Pesticides
LBXPFDE	Perfluorodecanoic acid (ng/mL)	0.202382	0.371047	0.132591	2.24036	0.07	0.07	0.2	NA	17.8	1443	815	628	56.4796	Per- and Polyfluoroalkyl Substances (PFAS)
LBXPFHS	Perfluorohexane sulfonic acid (ng/mL)	1.38368	3.17506	0.373727	5.53336	0.07	0.07	1.31	NA	47.8	1443	872	571	60.4297	Per- and Polyfluoroalkyl Substances (PFAS)
LBXPFNA	Perfluorononanoic acid (ng/mL)	0.694427	1.64231	0.275353	4.09529	0.06	0.07	0.78	NA	80.77	1443	870	573	60.2911	Per- and Polyfluoroalkyl Substances (PFAS)
LBXPFOA	Perfluorooctanoic acid (ng/mL)	3.28537	2.87165	2.65689	1.93875	0.07	2.13	3.5	NA	67.6	1384	1374	10	99.2775	Per- and Polyfluoroalkyl Substances (PFAS)
LBXPFOS	Perfluorooctane sulfonic acid (ng/mL)	14.8477	49.1124	9.16219	2.56981	0.14	7.05	13.9	NA	1403	1384	1373	11	99.2052	Per- and Polyfluoroalkyl Substances (PFAS)
LBXPFUA	Perfluoroundecanoic acid (ng/mL)	0.161339	0.240104	0.111622	2.03708	0.07	0.07	0.13	NA	4.1	1443	723	720	50.104	Per- and Polyfluoroalkyl Substances (PFAS)
LBXSCU	Serum Copper (ug/dL)	118.037	23.9958	115.63	1.22679	51.4	102.5	117.2	135.1	258.2	1066	1066	0	100	Metals
LBXSZN	Serum Zinc (ug/dL)	81.8861	15.3168	80.5247	1.20012	40.9	72	81.1	92.9	169.8	1065	1065	0	100	Metals
LBXTHG	Blood mercury, total (ug/L)	1.67411	2.48286	0.956651	2.74643	0.11	0.56	1.14	3.47	46.39	2439	2299	140	94.2599	Metals
LBXTNALA	Trans-nonachlor Lipid Adj (ng/g)	53.4173	36.869	44.2999	1.83368	4.8	29.6	44.5	67.6	331	466	451	15	96.7811	Pesticides
LBXVCF	Blood Chloroform (pg/mL)	12.7758	17.7717	8.0886	2.5015	1.48	5.7	8	18.1	231	1436	972	464	67.688	Volatile Organic Compounds (VOC)
LBXVDB	Blood 1,4-Dichlorobenzene (ng/mL)	0.60281	3.27804	0.0659956	4.17827	0.0283	0.0283	0.0283	0.132	61.3	1475	741	734	50.2373	Volatile Organic Compounds (VOC)
LBXVTO	Blood Toluene (ng/mL)	0.141341	0.286236	0.0778144	2.48722	0.0177	0.045	0.068	0.133	5.71	790	754	36	95.443	Volatile Organic Compounds (VOC)
LBXVXY	Blood m-/p-Xylene (ng/mL)	0.201626	1.19964	0.0629494	2.59612	0.024	0.034	0.059	0.115	23.8	1442	1031	411	71.4979	Volatile Organic Compounds (VOC)
SSBCEP	Bis(2-chloroethyl) phosphate (ug/L)	0.905691	3.61138	0.335205	3.45184	0.06	0.14	0.355	0.9	110	963	499	464	51.8172	Phosphate Flame Retardants (PFR)
SSBCPP	Bis(1-chloro-2-propyl) phosphate (ug/L)	0.317721	0.849991	0.149806	2.66199	0.07	0.071	0.12	0.33	15.4	963	490	473	50.8827	Phosphate Flame Retardants (PFR)
SSBDCPP	Bis(1,3-dichloro-2-propyl) phosphate (ug/L)	1.51378	3.75432	0.527312	3.79178	0.071	0.22	0.531	1.63	88.9	957	831	126	86.8339	Phosphate Flame Retardants (PFR)
SSDBUP	Dibutyl phosphate (ug/L)	0.256332	0.469945	0.154231	2.50101	0.04	0.071	0.167	0.355	6.82	964	590	374	61.2033	Phosphate Flame Retardants (PFR)
SSDPHP	Diphenyl phosphate (ug/L)	1.71851	7.2118	0.634536	3.51223	0.071	0.29	0.714	1.58	126	967	842	125	87.0734	Phosphate Flame Retardants (PFR)
URX14D	2,5-dichlorophenol (ug/L)	112.012	879.917	3.58832	8.55785	0.07	0.8	2.5	13.9	24000	1134	1117	17	98.5009	Pesticides
URX1NP	1-Aminonaphthalene, urine (pg/mL)	9.21225	30.0261	2.39036	3.44575	0.91	0.91	1.95	7.84	379	493	336	157	68.1542	Aromatic Amines
URX24D	2,4-D (ug/L)	0.640168	1.40049	0.350842	2.54266	0.11	0.182	0.339	0.637	18.9	1047	790	257	75.4537	Pesticides
URX2MH	2-Methylhippuric acid (ng/mL)	55.6665	106.159	26.5483	3.26917	3.54	12.6	29.3	82.6	1410	1022	940	82	91.9765	Volatile Organic Compounds (VOC)
URX2NP	2-Aminonaphthalene, urine (pg/mL)	7.06471	9.37115	4.81126	2.19981	1.97	2.85	5.44	11.8	92.9	500	371	129	74.2	Aromatic Amines
URX34M	3-methylhippuric acid & 4-methylhippuric acid (ng/mL)	497.151	1661.37	193.619	3.604	5.66	85.6	208	572	25400	1070	1064	6	99.4393	Volatile Organic Compounds (VOC)
URX4BP	4-Aminobiphenyl, urine (pg/mL)	9.7831	35.0285	4.44914	2.88409	1.24	1.24	5.49	11.1	618	514	379	135	73.7354	Aromatic Amines
URXAAM	N-acetyl-S-(2-carbamoylethyl)-L-cysteine (ng/mL)	57.0876	63.0323	36.8266	2.57409	1.56	21.9	40.4	84	705	1043	1041	2	99.8082	Volatile Organic Compounds (VOC)
URXAMC	N-acetyl-S-(N-methylcarbamoyl)-L-cysteine (ng/mL)	244.742	301.602	151.17	2.68308	7.9	81.5	163	336	2900	1070	1070	0	100	Volatile Organic Compounds (VOC)
URXANS	o-Anisidine, urine (pg/mL)	101.583	223.275	56.7496	2.61927	4.96	36.1	68.6	185	2970	470	458	12	97.4468	Aromatic Amines
URXATC	2-Aminothiazole-4-carboxylic acid (ng/mL)	152.845	170.452	93.6759	2.82343	10.6	52	114	242	1590	1052	997	55	94.7719	Volatile Organic Compounds (VOC)
URXBMA	N-Acetyl-S-(benzyl)-L-cysteine (ng/mL)	13.1037	33.8128	6.49864	2.96778	0.354	3.45	7.08	15.5	649	1069	1058	11	98.971	Volatile Organic Compounds (VOC)
URXBP3	Urinary Benzophenone-3 (ng/mL)	362.028	1614.62	17.027	10.1956	0.28	4.2	14.1	88.5	21737.2	1134	1074	60	94.709	Personal Care & Consumer Product Compounds
URXBPF	Urinary Bisphenol F (ug/L)	4.20816	17.9696	0.546715	4.71558	0.14	0.14	0.4	1.2	298.7	605	400	205	66.1157	Personal Care & Consumer Product Compounds
URXBPH	Urinary Bisphenol A (ng/mL)	2.5441	7.02444	1.21395	2.89725	0.14	0.6	1.2	2.7	88.7	1134	1037	97	91.4462	Personal Care & Consumer Product Compounds
URXBPM	N-Acetyl-S-(n-propyl)-L-cysteine (ng/mL)	10.1479	27.8988	3.47038	3.71489	0.85	0.85	3.46	11.7	420	1059	750	309	70.8215	Volatile Organic Compounds (VOC)
URXBPS	Urinary Bisphenol S (ug/L)	2.23769	10.267	0.44717	3.98669	0.07	0.2	0.4	1	140.3	605	546	59	90.2479	Personal Care & Consumer Product Compounds
URXCEM	N-acetyl-S-(2-Carboxyethyl)-L-cysteine (ng/mL)	158.384	271.344	85.5151	2.95181	4.92	44.2	97.7	194	3230	1072	1063	9	99.1604	Volatile Organic Compounds (VOC)
URXCNP	Mono(carboxynonyl) phthalate (ng/mL)	6.4773	37.3601	2.30572	2.88911	0.14	1.2	2.3	4.5	603.3	1134	1126	8	99.2945	Phthalates & Plasticizers
URXCOP	Mono(carboxyoctyl) phthalate (ng/mL)	40.3368	90.3925	16.3246	3.63256	0.21	6.8	16.5	47.3	990	1134	1133	1	99.9118	Phthalates & Plasticizers
URXCOTT	Total Cotinine, urine (ng/mL)	304.854	1231.3	0.632908	24.0933	0.021	0.098	0.264	2.21	17200	535	516	19	96.4486	Smoking Related Compounds
URXCPM	3,5,6-trichloropyridinol (ug/L)	1.80737	3.20791	1.03018	2.85315	0.07	0.55	1.12	2.49	67.5	545	530	15	97.2477	Pesticides
URXCYM	N-acetyl-S-(2-cyanoethyl)-L-cysteine (ng/mL)	26.2527	97.2721	2.11384	5.79619	0.354	0.768	1.44	3.85	953	1061	949	112	89.4439	Volatile Organic Compounds (VOC)
URXDCB	2,4-dichlorophenol (ug/L)	3.99387	26.1325	0.680307	4.15157	0.07	0.3	0.6	1.6	846	1134	1037	97	91.4462	Pesticides
URXDEA	DEET acid (ug/L)	13.6765	113.362	1.48426	4.51486	0.3359	0.3359	1.11	3.63	3210	1050	768	282	73.1429	Pesticides
URXDHB	N-acetyl-S-(3,4-dihydroxybutyl)-L-cysteine (ng/mL)	336.141	251.796	253.433	2.22278	8.18	159	281	484	1900	1074	1074	0	100	Volatile Organic Compounds (VOC)
URXDMN	2,6-Dimethylaniline, urine (pg/mL)	13431.7	400321	35.2876	5.20461	11.08	11.08	31.4	129	13600000	483	309	174	63.9752	Aromatic Amines
URXECP	Mono-2-ethyl-5-carboxypentyl phthalate (ng/mL)	16.5866	27.909	10.2603	2.61536	0.14	5.5	11	21.7	887.8	1134	1131	3	99.7354	Phthalates & Plasticizers
URXHCTT	Total Hydroxycotinine, urine (ng/mL)	671.571	2946.1	1.09225	26.158	0.021	0.167	0.436	3.6	43900	535	523	12	97.757	Smoking Related Compounds
URXHIBP	Mono-2-hydroxy-isobutyl phthalate (ng/mL)	3.26909	4.58994	1.94308	2.82825	0.28	1	2.3	5.1	72.9	563	519	44	92.1847	Phthalates & Plasticizers
URXHM	Harman (pg/mL)	273.074	383.886	151.826	2.85016	13.7	74.5	154	387	5160	535	535	0	100	Aromatic Amines
URXHP2	N-acetyl-S-(2-hydroxypropyl)-L-cysteine (ng/mL)	64.2745	161.33	26.8375	3.26269	3.75	13.7	26.7	67.3	4060	1063	999	64	93.9793	Volatile Organic Compounds (VOC)
URXHPM	N-acetyl-S-(3-Hydroxypropyl)-L-cysteine (ng/mL)	347.605	588.622	183.682	2.90718	9.2	91	179	436	6330	1068	1065	3	99.7191	Volatile Organic Compounds (VOC)
URXMAD	Mandelic acid (ng/mL)	159.594	217.77	102.317	2.5375	8.5	63.9	116	215	2350	1058	1034	24	97.7316	Volatile Organic Compounds (VOC)
URXMB3	N-Acetyl-S-(4-hydroxy-2-butenyl)-L-Cysteine (ng/mL)	10.1376	21.0083	5.07473	2.78935	0.424	2.78	5.1	10.6	264	1045	1034	11	98.9474	Volatile Organic Compounds (VOC)
URXMBP	Mono-n-butyl phthalate (ng/mL)	24.5256	122.014	8.75934	3.76968	0.28	4.3	10.1	23.4	2462.3	1647	1605	42	97.4499	Phthalates & Plasticizers
URXMC1	Mono-(3-carboxypropyl) phthalate (ng/mL)	6.18326	36.8928	2.14088	3.50062	0.14	1	2.1	5.1	2597.3	1134	1060	74	93.4744	Phthalates & Plasticizers
URXMEP	Mono-ethyl phthalate (ng/mL)	291.254	1509.43	52.7763	4.76527	0.858	18.8	44.8	171.9	29083	1642	1642	0	100	Phthalates & Plasticizers
URXMHBP	Mono-3-hydroxy-n-butyl phthalate (ng/mL)	1.22872	1.52235	0.773128	2.48468	0.28	0.28	0.8	1.9	13.4	563	416	147	73.8899	Phthalates & Plasticizers
URXMHH	Mono-(2-ethyl-5-hydroxyhexyl) phthalate (ng/mL)	10.5777	24.2944	6.16167	2.70244	0.14	3.3	6.7	13.6	1147.1	1134	1128	6	99.4709	Phthalates & Plasticizers
URXMHP	Mono-(2-ethylhexyl) phthalate (ng/mL)	1.94602	4.62558	1.07567	2.55268	0.35	0.57	0.8	2.2	204.2	1647	1019	628	61.8701	Phthalates & Plasticizers
URXMIB	Mono-isobutyl phthalate (ng/mL)	9.03623	13.1804	5.1526	2.95392	0.14	2.8	5.5	12.2	237.3	1134	1108	26	97.7072	Phthalates & Plasticizers
URXMNM	Mono-n-methyl phthalate (ng/mL)	2.17297	5.43992	0.872076	3.15172	0.35	0.35	0.6	2.4	67.9	529	290	239	54.8204	Phthalates & Plasticizers
URXMOH	Mono-(2-ethyl-5-oxohexyl) phthalate (ng/mL)	6.93394	13.1705	4.12839	2.6959	0.14	2.2	4.6	8.9	484.2	1134	1129	5	99.5591	Phthalates & Plasticizers
URXMPB	Methyl paraben (ng/mL)	193.352	477.531	54.1482	5.35513	0.71	17.4	60	231	7058.6	1134	1127	7	99.3827	Personal Care & Consumer Product Compounds
URXMZP	Mono-benzyl phthalate (ng/mL)	9.28657	28.6914	3.75959	3.58405	0.21	1.7	3.8	9.7	1383.12	1647	1587	60	96.357	Phthalates & Plasticizers
URXNHM	Norharman (pg/mL)	570.741	617.348	366.396	2.62709	25.5	217	421	902	5690	528	528	0	100	Aromatic Amines
URXNO3	Urinary nitrate (ng/mL)	46375.4	41732.5	33651.8	2.3502	495	21000	38400	65000	584000	1077	1067	10	99.0715	Personal Care & Consumer Product Compounds
URXOP1	Dimethyl phosphate (ug/L)	6.37728	16.4075	2.65146	3.56895	0.07	1.19	2.51	6.09	245	493	486	7	98.5801	Pesticides
URXOP2	Diethylphosphate (ug/L)	5.96874	11.9706	2.44145	3.77441	0.07	1.18	2.3	6.02	111	496	487	9	98.1855	Pesticides
URXOP3	Dimethyl thiophosphate (ug/L)	9.7146	46.5391	2.10023	5.28999	0.07	0.661	2.1	6.27	754	496	476	20	95.9677	Pesticides
URXOP4	Diethylthiophosphate (ug/L)	0.866598	1.93849	0.331464	3.60771	0.07	0.109	0.298	0.9	24.1	487	379	108	77.8234	Pesticides
URXOP5	Dimethyl dithiophosphate (ug/L)	0.988535	2.78312	0.249108	4.30518	0.07	0.07	0.159	0.591	47	498	281	217	56.4257	Pesticides
URXOPM	3-phenoxybenzoic acid (ug/L)	2.24978	7.75887	0.701811	3.94165	0.07	0.284	0.695	1.7	274	1047	954	93	91.1175	Pesticides
URXOTD	o-Toluidine, urine (pg/mL)	510.642	767.988	292.223	2.66462	78.64	150	335	825	5130	498	424	74	85.1406	Aromatic Amines
URXP01	1-naphthol (ng/L)	47452.7	576197	1722.83	4.63863	42.4	668	1582	4235	16658076	1075	1073	2	99.814	Polyaromatic Hydrocarbons (PAH)
URXP02	2-naphthol (ng/L)	5741.79	9770.08	2943.54	3.05247	130	1304	3035	7367	181354	1075	1075	0	100	Polyaromatic Hydrocarbons (PAH)
URXP03	3-fluorene (ng/L)	156.934	362.985	60.7563	3.41743	5.7	29	59	139	6040	1081	1040	41	96.2072	Polyaromatic Hydrocarbons (PAH)
URXP04	2-fluorene (ng/L)	340.393	780.389	155.124	3.01062	11	75	151	311	15068	1082	1082	0	100	Polyaromatic Hydrocarbons (PAH)
URXP05	3-phenanthrene (ng/L)	83.5528	210.745	46.2449	2.67186	7.1	26	48	95	6683	529	512	17	96.7864	Polyaromatic Hydrocarbons (PAH)
URXP06	1-phenanthrene (ng/L)	153.73	252.797	95.4744	2.5501	6.4	56	101	192	7475	1082	1071	11	98.9834	Polyaromatic Hydrocarbons (PAH)
URXP07	2-phenanthrene (ng/L)	81.1491	130.35	50.2228	2.49414	7.1	28	53	104	3262	527	520	7	98.6717	Polyaromatic Hydrocarbons (PAH)
URXP09	3-fluoranthene (ng/L)	32.961	168.516	10.6018	3.54071	2.5	2.5	16.8	33.9	3498	441	308	133	69.8413	Polyaromatic Hydrocarbons (PAH)
URXP10	1-pyrene (ng/L)	138.351	271.283	83.6633	2.45188	7.1	49.5	83	155	5474	1082	866	216	80.037	Polyaromatic Hydrocarbons (PAH)
URXP17	9-fluorene (ng/L)	385.745	623.747	210.574	2.78744	16	106	210	489	7695	530	530	0	100	Polyaromatic Hydrocarbons (PAH)
URXP19	4-phenanthrene (ng/L)	24.691	37.9122	16.0128	2.28686	7.1	7.1	16	31	951	527	373	154	70.778	Polyaromatic Hydrocarbons (PAH)
URXP25	2 & 3-Hydroxyphenanthrene (ng/L)	168.035	374.605	98.5766	2.57761	7.1	55	105	193	6515	552	548	4	99.2754	Polyaromatic Hydrocarbons (PAH)
URXPAR	Paranitrophenol (ug/L)	1.37495	3.89411	0.663665	2.8971	0.07	0.336	0.683	1.56	59.7	1009	984	25	97.5223	Pesticides
URXPHG	Phenylglyoxylic acid (ng/mL)	241.323	225.358	166.669	2.50124	8.5	107	196	375	1670	1057	1047	10	99.0539	Volatile Organic Compounds (VOC)
URXPHIP	2-Amino-1-methyl-6-phenylimidazo[4,5-b]pyridine (pg/mL)	3.94133	21.0363	0.677297	4.11746	0.24	0.24	0.42	2.47	324	534	285	249	53.3708	Aromatic Amines
URXPMM	N-acetyl-s-(3-hydroxypropyl-1-methyl)-L-cysteine (ng/mL)	430.104	770.447	226.23	2.83756	10.6	120	235	470	8590	1068	1068	0	100	Volatile Organic Compounds (VOC)
URXPPB	Propyl paraben (ng/mL)	47.9269	138.774	6.23285	9.3925	0.07	1.1	6.8	52.1	2188.2	1134	1084	50	95.5908	Personal Care & Consumer Product Compounds
URXSCN	Urinary thiocyanate (ng/mL)	1398.82	2962.88	803.98	2.82832	14.1421	433	861	1850	131000	1076	1076	0	100	Smoking Related Compounds
URXTRS	Urinary Triclosan (ng/mL)	116.715	463.778	10.8961	8.06921	1.2	1.63	7.1	74	9572	1134	779	355	68.6949	Personal Care & Consumer Product Compounds
URXUAB	Urinary Arsenobetaine (ug/L)	9.57426	28.353	2.72852	4.06911	0.82	0.84	1.82	8.91	1140	1091	631	460	57.8368	Metals
URXUAS	Urinary total Arsenic (ug/L)	15.6129	33.3335	7.37282	3.17908	0.45	3.15	7.53	17.98	1269	1090	1075	15	98.6239	Metals
URXUBA	Barium, urine (ng/mL)	1.68357	2.67733	1.02937	2.63493	0.06	0.54	1.04	2.33	87.4	1543	1524	19	98.7686	Metals
URXUCD	Urinary cadmium (ng/mL)	0.436327	0.518286	0.278226	2.65214	0.0165	0.155	0.298	0.607	10.8983	1549	1494	55	96.4493	Metals
URXUCO	Cobalt, urine (ng/mL)	0.606222	3.2043	0.335644	2.35723	0.034	0.194	0.326	0.584	556.6	1601	1579	22	98.6259	Metals
URXUCS	Cesium, urine (ng/mL)	4.87187	3.35275	3.93937	1.97147	0.07	2.584	4.276	6.6	29.7	1600	1598	2	99.875	Metals
URXUDMA	Urinary Dimethylarsonic acid (ug/L)	4.64736	5.8882	3.27441	2.17412	1.27	1.35	3.36	5.84	136	1091	853	238	78.1852	Metals
URXUHG	Mercury, urine (ug/L)	0.592208	1.33655	0.316799	2.82432	0.04	0.16	0.4	1.54	54.25	1093	941	152	86.0933	Metals
URXUMO	Molybdenum, urine (ng/mL)	47.4375	45.8522	32.9005	2.39944	0.6	19.6	35.3	68.7	538.6	1549	1547	2	99.8709	Metals
URXUP8	Perchlorate, urine (ng/mL)	4.07678	4.91784	2.70713	2.41961	0.0354	1.62	2.82	5.48	82.5	1077	1075	2	99.8143	Personal Care & Consumer Product Compounds
URXUPB	Lead, urine (ng/mL)	0.747092	0.997271	0.475631	2.50638	0.02	0.27	0.5	0.9	31.5	1601	1586	15	99.0631	Metals
URXUSB	Antimony, urine (ng/mL)	0.0837453	0.240085	0.0494693	2.28411	0.016	0.029	0.047	0.093	5.7	1560	1119	441	71.7308	Metals
URXUSN	Tin, urine (ug/L)	1.81982	5.39809	0.688704	3.38457	0.064	0.34	0.66	1.64	71	1091	1009	82	92.484	Metals
URXUSR	Strontium, urine (ug/L)	114.074	229.476	78.771	2.25378	1.768	48.1	81.38	148.34	7565.49	1090	1089	1	99.9083	Metals
URXUTL	Thallium, urine (ng/mL)	0.162857	0.12998	0.126172	2.08307	0.01	0.08	0.14	0.223	1.29	1584	1565	19	98.8005	Metals
URXUTU	Tungsten, urine (ng/mL)	0.109216	0.267225	0.0555198	2.7187	0.013	0.03	0.055	0.114	4.616	1573	1207	366	76.7324	Metals
URXUUR	Uranium, urine (ng/mL)	0.0121094	0.032346	0.00572642	2.83833	0.0014	0.0023	0.0053	0.0124	0.7222	1091	854	237	78.2768	Metals
VNSUMARS	Sum of arsenic metabolites (ug/L)	5.32588	6.56647	3.90357	2.0703	1.49	1.9	3.95	6.59	208.9	1091	827	264	75.802	Metals
VNSUMDEHP	Sum of metabolites of DEHP	35.7088	66.6973	22.335	2.50325	1.43	11.85	23.8	46.8	2568.1	1134	1134	0	100	Phthalates & Plasticizers
