## Supplemental Table 5 for "Exposome-wide association study of cognition among older adults in the National Health and Nutrition Examination Survey"

### Sheet: Supplemental Table 5
Variable name	Chemical name (units)	Coefficient estimate	Lower 95% CI	Upper 95% CI	Unadjusted p-value	Adjusted p-value	N	Standard error	Statistic	Degrees of freedom	Chemical family
LBX074LA	PCB74 Lipid Adj (ng/g)	-0.181348	-2.94129	2.5786	0.93336	0.973078	452	1.40814	-0.128786	0.447219	Polychlorinated Biphenyls (PCB)
LBX118LA	PCB118 Lipid Adj (ng/g)	-0.197445	-2.68086	2.28597	0.920143	0.96615	453	1.26705	-0.155831	0.439099	Polychlorinated Biphenyls (PCB)
LBX153LA	PCB153 Lipid Adj (ng/g)	-0.377385	-2.97938	2.22461	0.854404	0.950738	456	1.32755	-0.284272	0.478529	Polychlorinated Biphenyls (PCB)
LBX170LA	PCB170 Lipid Adj (ng/g)	-0.621878	-3.62379	2.38004	0.802935	0.950738	409	1.53159	-0.406035	0.454125	Polychlorinated Biphenyls (PCB)
LBX180LA	PCB180 Lipid Adj (ng/g)	-0.588272	-3.24218	2.06563	0.792755	0.950738	451	1.35403	-0.434459	0.444496	Polychlorinated Biphenyls (PCB)
LBX187LA	PCB187 Lipid Adj (ng/g)	-0.972814	-3.55061	1.60498	0.684575	0.950738	457	1.3152	-0.739668	0.454508	Polychlorinated Biphenyls (PCB)
LBX3AL	Propanaldehyde (ng/mL)	0.812057	-0.607024	2.23114	0.446312	0.935828	434	0.724021	1.12159	1.12976	Aldehydes
LBX4AL	Butyraldehyde (ng/mL)	1.17331	-0.107327	2.45394	0.319947	0.746542	445	0.653385	1.79574	1.01903	Aldehydes
LBX5AL	Pentanaldehyde (ng/mL)	1.05358	-0.0393211	2.14648	0.286112	0.712855	449	0.557603	1.88948	1.13691	Aldehydes
LBX6AL	Hexanaldehyde (ng/mL)	1.8666	0.173856	3.55935	0.299205	0.716293	401	0.863646	2.1613	0.890964	Aldehydes
LBX7AL	Heptaldehyde (ng/mL)	1.67808	0.148901	3.20726	0.245194	0.686426	378	0.780193	2.15085	1.18379	Aldehydes
LBXACR	Acrylamide (pmoL/g Hb)	2.23309	-0.30933	4.77551	0.326251	0.749358	515	1.29715	1.72153	1.04907	Acrylamide
LBXBCD	Blood cadmium (ug/L)	-0.715648	-1.49234	0.0610473	0.0827182	0.405319	3955	0.396273	-1.80595	25.5587	Metals
LBXBGM	Methylmercury (ug/L)	1.11931	0.213632	2.02499	0.0287055	0.298706	2431	0.462081	2.42233	14.8387	Metals
LBXBHCLA	Beta-hexachlorocyclohexane Lipid Adj (ng/g)	-2.30308	-4.71853	0.112359	0.505475	0.935828	459	1.23237	-1.86883	0.408993	Pesticides
LBXBMN	Blood manganese (ug/L)	-0.308978	-1.20749	0.589535	0.510671	0.935828	2439	0.458425	-0.673999	14.8462	Metals
LBXBPB	Blood lead (ug/dL)	-0.218697	-1.09599	0.658598	0.628887	0.950738	3955	0.447599	-0.4886	28.3212	Metals
LBXBZAL	Benzaldehyde (ng/mL)	-0.31725	-1.33137	0.696866	0.64598	0.950738	377	0.517406	-0.613155	1.0483	Aldehydes
LBXCOT	Serum cotinine (ng/mL)	-2.71013	-3.69308	-1.72718	8.8591e-06	0.00130229	4687	0.501506	-5.40399	28.3448	Smoking Related Compounds
LBXD03LA	1,2,3,6,7,8-Hexachlorodibenzo-p-dioxin Lipid Adj (pg/g)	-1.71302	-3.92161	0.495571	0.51566	0.935828	454	1.12683	-1.52021	0.474612	Dioxins
LBXD05LA	1,2,3,4,6,7,8-Heptachlororodibenzo-p-dioxin Lipid Adj (pg/g)	-2.12492	-4.38281	0.13296	0.514705	0.935828	457	1.15198	-1.84458	0.397084	Dioxins
LBXD07LA	1,2,3,4,6,7,8,9-Octachlorodibenzo-p-dioxin Lipid Adj (pg/g)	-2.57715	-5.15746	0.00315587	0.481258	0.935828	460	1.31648	-1.9576	0.436815	Dioxins
LBXEOA	Ethylene Oxide (pmol/g Hb)	-0.254581	-3.22865	2.71949	0.894522	0.950738	537	1.51738	-0.167776	0.983654	Volatile Organic Compounds (VOC)
LBXFOR	Formaldehyde (nmol/g Hb)	-0.237372	-1.75684	1.28209	0.814858	0.950738	464	0.775237	-0.306192	0.904772	Aldehydes
LBXGLY	Glycideamide (pmol/g Hb)	0.498676	-1.82222	2.81957	0.73949	0.950738	493	1.18413	0.421133	1.13463	Acrylamide
LBXHXCLA	3,3',4,4',5,5'-hexachlorobiphenyl Lipid Adj (pg/g)	-0.767424	-3.57439	2.03955	0.751558	0.950738	459	1.43213	-0.535863	0.456036	Polychlorinated Biphenyls (PCB)
LBXI5AL	Isopentanaldehyde (ng/mL)	1.18184	-0.9358	3.29949	0.463343	0.935828	460	1.08043	1.09386	1.0596	Aldehydes
LBXMFOS	Branched iso of PFOS (ng/mL)	0.660935	-0.774324	2.09619	0.512974	0.935828	558	0.732275	0.902578	1.18284	Per- and Polyfluoroalkyl Substances (PFAS)
LBXMPAH	2-(N-methyl-PFOSA) acetate (ng/mL)	0.0192041	-1.20016	1.23857	0.975612	0.9957	1421	0.622125	0.0308685	25.7863	Per- and Polyfluoroalkyl Substances (PFAS)
LBXNFOA	Linear perfluorooctanoate (ng/mL)	1.53203	0.0117787	3.05227	0.272034	0.712855	558	0.775636	1.97519	1.15124	Per- and Polyfluoroalkyl Substances (PFAS)
LBXNFOS	Linear perfluorooctane sulfonate (ng/mL)	0.345098	-1.17912	1.86931	0.725882	0.950738	558	0.77766	0.443765	1.15726	Per- and Polyfluoroalkyl Substances (PFAS)
LBXNM	Blood Nitromethane (pg/mL)	-0.898258	-2.42697	0.630451	0.338272	0.765016	561	0.779954	-1.15168	2.7987	Volatile Organic Compounds (VOC)
LBXOXYLA	Oxychlordane Lipid Adj (ng/g)	-1.67216	-4.45829	1.11398	0.9957	0.9957	380	1.4215	-1.17633	0	Pesticides
LBXPCBLA	3,3',4,4',5-Pentachlorobiphenyl (pncb) Lipid Adj (pg/g)	-0.390643	-2.08214	1.30086	0.793087	0.950738	460	0.86301	-0.452652	0.402379	Polychlorinated Biphenyls (PCB)
LBXPDELA	p,p'-DDE Lipid Adj (ng/g)	0.904509	-0.509829	2.31885	0.557738	0.942385	471	0.721601	1.25348	0.477149	Pesticides
LBXPFDE	Perfluorodecanoic acid (ng/mL)	0.404522	-0.910646	1.71969	0.552727	0.942385	1443	0.671004	0.602861	22.1402	Per- and Polyfluoroalkyl Substances (PFAS)
LBXPFHS	Perfluorohexane sulfonic acid (ng/mL)	1.192	-0.584461	2.96846	0.199725	0.635351	1443	0.906358	1.31515	26.501	Per- and Polyfluoroalkyl Substances (PFAS)
LBXPFNA	Perfluorononanoic acid (ng/mL)	1.78302	-0.00776976	3.57381	0.0619766	0.379607	1443	0.913668	1.9515	25.702	Per- and Polyfluoroalkyl Substances (PFAS)
LBXPFOA	Perfluorooctanoic acid (ng/mL)	1.56394	0.234076	2.89381	0.0288899	0.298706	1384	0.678503	2.30499	27.6618	Per- and Polyfluoroalkyl Substances (PFAS)
LBXPFOS	Perfluorooctane sulfonic acid (ng/mL)	0.289793	-0.928316	1.5079	0.644695	0.950738	1384	0.621484	0.466292	27.3818	Per- and Polyfluoroalkyl Substances (PFAS)
LBXPFUA	Perfluoroundecanoic acid (ng/mL)	1.25855	-0.166739	2.68384	0.09814	0.437169	1443	0.727188	1.73071	21.048	Per- and Polyfluoroalkyl Substances (PFAS)
LBXSCU	Serum Copper (ug/dL)	-0.140873	-1.33123	1.04948	0.81987	0.950738	1066	0.607324	-0.231957	14.2487	Metals
LBXSZN	Serum Zinc (ug/dL)	0.644698	-0.477337	1.76673	0.277511	0.712855	1065	0.572467	1.12618	15.2424	Metals
LBXTHG	Blood mercury, total (ug/L)	1.19887	0.385793	2.01195	0.0113548	0.276417	2439	0.414835	2.88999	14.7806	Metals
LBXTNALA	Trans-nonachlor Lipid Adj (ng/g)	-0.864073	-3.13597	1.40783	0.693736	0.950738	466	1.15913	-0.745447	0.416612	Pesticides
LBXVCF	Blood Chloroform (pg/mL)	-0.578564	-1.58162	0.424495	0.27749	0.712855	1436	0.511765	-1.13053	13.8221	Volatile Organic Compounds (VOC)
LBXVDB	Blood 1,4-Dichlorobenzene (ng/mL)	-1.47669	-2.76532	-0.188061	0.0399455	0.345411	1475	0.657465	-2.24604	15.2307	Volatile Organic Compounds (VOC)
LBXVTO	Blood Toluene (ng/mL)	2.26135	1.10324	3.41946	0.131113	0.494193	790	0.590871	3.82715	1.1892	Volatile Organic Compounds (VOC)
LBXVXY	Blood m-/p-Xylene (ng/mL)	1.67661	0.923237	2.42998	0.000475474	0.0349473	1442	0.384374	4.36193	16.1319	Volatile Organic Compounds (VOC)
SSBCEP	Bis(2-chloroethyl) phosphate (ug/L)	0.688993	-0.290454	1.66844	0.191436	0.635351	963	0.499718	1.37876	12.8841	Phosphate Flame Retardants (PFR)
SSBCPP	Bis(1-chloro-2-propyl) phosphate (ug/L)	1.44767	-0.107987	3.00333	0.0880514	0.408339	963	0.793704	1.82395	15.0705	Phosphate Flame Retardants (PFR)
SSBDCPP	Bis(1,3-dichloro-2-propyl) phosphate (ug/L)	1.31356	0.398911	2.22822	0.0131627	0.276417	957	0.46666	2.81482	14.8495	Phosphate Flame Retardants (PFR)
SSDBUP	Dibutyl phosphate (ug/L)	-0.312905	-1.29401	0.668196	0.541789	0.942385	964	0.500562	-0.625108	14.2398	Phosphate Flame Retardants (PFR)
SSDPHP	Diphenyl phosphate (ug/L)	1.67039	0.425346	2.91544	0.0195174	0.286906	967	0.635227	2.6296	14.3164	Phosphate Flame Retardants (PFR)
URX14D	2,5-dichlorophenol (ug/L)	-0.849845	-2.16746	0.467768	0.225435	0.662778	1134	0.672251	-1.26418	15.0187	Pesticides
URX1NP	1-Aminonaphthalene, urine (pg/mL)	0.345585	-1.76131	2.45248	0.835375	0.950738	493	1.07494	0.321491	0.493612	Aromatic Amines
URX24D	2,4-D (ug/L)	-0.145337	-1.25474	0.96406	0.801111	0.950738	1047	0.566019	-0.256771	13.9217	Pesticides
URX2MH	2-Methylhippuric acid (ng/mL)	2.27157	0.996988	3.54616	0.00326719	0.0960553	1022	0.650298	3.49312	15.0075	Volatile Organic Compounds (VOC)
URX2NP	2-Aminonaphthalene, urine (pg/mL)	0.64451	-0.99299	2.28201	0.671873	0.950738	500	0.835459	0.771444	0.467011	Aromatic Amines
URX34M	3-methylhippuric acid & 4-methylhippuric acid (ng/mL)	1.58754	0.113942	3.06114	0.0517489	0.362423	1070	0.751836	2.11155	15.1405	Volatile Organic Compounds (VOC)
URX4BP	4-Aminobiphenyl, urine (pg/mL)	-0.0428489	-1.86431	1.77861	0.975218	0.9957	514	0.929317	-0.0461079	0.49581	Aromatic Amines
URXAAM	N-acetyl-S-(2-carbamoylethyl)-L-cysteine (ng/mL)	-0.156967	-1.87696	1.56303	0.8604	0.950738	1043	0.877549	-0.17887	15.2194	Volatile Organic Compounds (VOC)
URXAMC	N-acetyl-S-(N-methylcarbamoyl)-L-cysteine (ng/mL)	1.03802	-0.53178	2.60782	0.214334	0.656397	1070	0.800919	1.29604	15.1706	Volatile Organic Compounds (VOC)
URXANS	o-Anisidine, urine (pg/mL)	0.657636	-0.978076	2.29335	0.666784	0.950738	470	0.834547	0.788016	0.468212	Aromatic Amines
URXATC	2-Aminothiazole-4-carboxylic acid (ng/mL)	1.10986	-0.492075	2.71179	0.196167	0.635351	1052	0.817313	1.35793	13.8692	Volatile Organic Compounds (VOC)
URXBMA	N-Acetyl-S-(benzyl)-L-cysteine (ng/mL)	1.51313	0.119797	2.90647	0.0501187	0.362423	1069	0.710886	2.12852	15.1371	Volatile Organic Compounds (VOC)
URXBP3	Urinary Benzophenone-3 (ng/mL)	2.02813	0.962903	3.09336	0.00227667	0.0836676	1134	0.543483	3.73173	13.8283	Personal Care & Consumer Product Compounds
URXBPF	Urinary Bisphenol F (ug/L)	0.364405	-1.01729	1.7461	0.760206	0.950738	605	0.704944	0.516927	0.447677	Personal Care & Consumer Product Compounds
URXBPH	Urinary Bisphenol A (ng/mL)	-1.02054	-2.44998	0.408909	0.183063	0.625819	1134	0.729309	-1.39932	14.2804	Personal Care & Consumer Product Compounds
URXBPM	N-Acetyl-S-(n-propyl)-L-cysteine (ng/mL)	1.10227	-0.0528376	2.25737	0.0814603	0.405319	1059	0.58934	1.87034	14.7154	Volatile Organic Compounds (VOC)
URXBPS	Urinary Bisphenol S (ug/L)	-0.251508	-1.76248	1.25946	0.852169	0.950738	605	0.770905	-0.32625	0.347321	Personal Care & Consumer Product Compounds
URXCEM	N-acetyl-S-(2-Carboxyethyl)-L-cysteine (ng/mL)	0.204777	-1.39563	1.80518	0.805372	0.950738	1072	0.816532	0.250788	15.0364	Volatile Organic Compounds (VOC)
URXCNP	Mono(carboxynonyl) phthalate (ng/mL)	0.593669	-0.676639	1.86398	0.376404	0.817388	1134	0.648116	0.915991	12.9576	Phthalates & Plasticizers
URXCOP	Mono(carboxyoctyl) phthalate (ng/mL)	-0.223399	-1.69882	1.25202	0.770708	0.950738	1134	0.752766	-0.296771	15.0115	Phthalates & Plasticizers
URXCOTT	Total Cotinine, urine (ng/mL)	-3.91778	-5.56943	-2.26613	0.110903	0.479493	535	0.842679	-4.6492	1.147	Smoking Related Compounds
URXCPM	3,5,6-trichloropyridinol (ug/L)	-0.206939	-2.30494	1.89106	0.898997	0.950738	545	1.07041	-0.193327	0.477699	Pesticides
URXCYM	N-acetyl-S-(2-cyanoethyl)-L-cysteine (ng/mL)	2.29088	0.117903	4.46385	0.0567941	0.379488	1061	1.10866	2.06635	14.7726	Volatile Organic Compounds (VOC)
URXDCB	2,4-dichlorophenol (ug/L)	-0.513646	-2.02472	0.997426	0.515222	0.935828	1134	0.770955	-0.666247	15.2261	Pesticides
URXDEA	DEET acid (ug/L)	0.680577	-0.688936	2.05009	0.345303	0.769085	1050	0.698731	0.974018	15.1908	Pesticides
URXDHB	N-acetyl-S-(3,4-dihydroxybutyl)-L-cysteine (ng/mL)	-0.500002	-2.71158	1.71158	0.664256	0.950738	1074	1.12836	-0.443124	14.4091	Volatile Organic Compounds (VOC)
URXDMN	2,6-Dimethylaniline, urine (pg/mL)	-1.32253	-3.79627	1.1512	0.593023	0.950738	483	1.26211	-1.04787	0.494403	Aromatic Amines
URXECP	Mono-2-ethyl-5-carboxypentyl phthalate (ng/mL)	-1.79	-3.58723	0.00723168	0.0709536	0.401161	1134	0.916954	-1.95211	14.1836	Phthalates & Plasticizers
URXHCTT	Total Hydroxycotinine, urine (ng/mL)	-4.03382	-5.85922	-2.20843	0.121461	0.494193	535	0.931323	-4.33129	1.13664	Smoking Related Compounds
URXHIBP	Mono-2-hydroxy-isobutyl phthalate (ng/mL)	-1.11595	-2.3502	0.118295	0.477331	0.935828	563	0.629718	-1.77215	0.486193	Phthalates & Plasticizers
URXHM	Harman (pg/mL)	1.32781	-0.191154	2.84678	0.48513	0.935828	535	0.774983	1.71334	0.484914	Aromatic Amines
URXHP2	N-acetyl-S-(2-hydroxypropyl)-L-cysteine (ng/mL)	1.39538	0.101838	2.68893	0.0517747	0.362423	1063	0.659972	2.11431	14.8907	Volatile Organic Compounds (VOC)
URXHPM	N-acetyl-S-(3-Hydroxypropyl)-L-cysteine (ng/mL)	0.0327018	-1.49111	1.55652	0.967008	0.9957	1068	0.777457	0.0420625	14.8927	Volatile Organic Compounds (VOC)
URXMAD	Mandelic acid (ng/mL)	0.9105	-0.755567	2.57657	0.30211	0.716293	1058	0.850034	1.07113	14.0938	Volatile Organic Compounds (VOC)
URXMB3	N-Acetyl-S-(4-hydroxy-2-butenyl)-L-Cysteine (ng/mL)	0.499023	-1.16901	2.16706	0.566321	0.946013	1045	0.851037	0.58637	15.0456	Volatile Organic Compounds (VOC)
URXMBP	Mono-n-butyl phthalate (ng/mL)	-0.230971	-1.69212	1.23018	0.75898	0.950738	1647	0.745485	-0.309826	28.0948	Phthalates & Plasticizers
URXMC1	Mono-(3-carboxypropyl) phthalate (ng/mL)	0.309435	-0.919813	1.53868	0.629	0.950738	1134	0.627168	0.493385	14.7612	Phthalates & Plasticizers
URXMEP	Mono-ethyl phthalate (ng/mL)	-0.214795	-1.5877	1.15811	0.761486	0.950738	1642	0.700464	-0.306646	26.7623	Phthalates & Plasticizers
URXMHBP	Mono-3-hydroxy-n-butyl phthalate (ng/mL)	-0.90534	-2.51532	0.70464	0.589974	0.950738	563	0.821418	-1.10217	0.469434	Phthalates & Plasticizers
URXMHH	Mono-(2-ethyl-5-hydroxyhexyl) phthalate (ng/mL)	-0.287215	-1.89798	1.32355	0.731878	0.950738	1134	0.821818	-0.349488	14.1276	Phthalates & Plasticizers
URXMHP	Mono-(2-ethylhexyl) phthalate (ng/mL)	0.0803055	-1.1364	1.29702	0.898127	0.950738	1647	0.620771	0.129364	24.4696	Phthalates & Plasticizers
URXMIB	Mono-isobutyl phthalate (ng/mL)	-0.140166	-1.51905	1.23872	0.84474	0.950738	1134	0.703512	-0.199237	15.0748	Phthalates & Plasticizers
URXMNM	Mono-n-methyl phthalate (ng/mL)	-0.984079	-2.63248	0.664318	0.378112	0.817388	529	0.841019	-1.1701	1.72998	Phthalates & Plasticizers
URXMOH	Mono-(2-ethyl-5-oxohexyl) phthalate (ng/mL)	-0.771355	-2.47241	0.929701	0.389411	0.829614	1134	0.867886	-0.888775	13.7476	Phthalates & Plasticizers
URXMPB	Methyl paraben (ng/mL)	1.51783	0.215197	2.82047	0.0384063	0.345411	1134	0.66461	2.28379	14.0892	Personal Care & Consumer Product Compounds
URXMZP	Mono-benzyl phthalate (ng/mL)	-1.0865	-2.44248	0.269487	0.127807	0.494193	1647	0.691828	-1.57047	27.3419	Phthalates & Plasticizers
URXNHM	Norharman (pg/mL)	0.305313	-1.56383	2.17445	0.836705	0.950738	528	0.953643	0.320154	0.486928	Aromatic Amines
URXNO3	Urinary nitrate (ng/mL)	-0.146899	-1.39096	1.09716	0.820607	0.950738	1077	0.634723	-0.231439	12.8897	Personal Care & Consumer Product Compounds
URXOP1	Dimethyl phosphate (ug/L)	-1.87128	-4.11553	0.372978	0.247787	0.686426	493	1.14503	-1.63426	1.93715	Pesticides
URXOP2	Diethylphosphate (ug/L)	0.548551	-1.08436	2.18146	0.578047	0.950738	496	0.833116	0.658434	1.99575	Pesticides
URXOP3	Dimethyl thiophosphate (ug/L)	-1.17619	-2.74326	0.390889	0.283794	0.712855	496	0.799528	-1.4711	1.92279	Pesticides
URXOP4	Diethylthiophosphate (ug/L)	-0.00662098	-1.42145	1.40821	0.993544	0.9957	487	0.721854	-0.00917219	1.92349	Pesticides
URXOP5	Dimethyl dithiophosphate (ug/L)	-0.556987	-2.28835	1.17438	0.595093	0.950738	498	0.88335	-0.630539	1.92079	Pesticides
URXOPM	3-phenoxybenzoic acid (ug/L)	1.41934	0.262142	2.57654	0.0304802	0.298706	1047	0.590408	2.404	14.1381	Pesticides
URXOTD	o-Toluidine, urine (pg/mL)	0.341918	-0.799564	1.4834	0.726592	0.950738	498	0.582389	0.587096	0.487692	Aromatic Amines
URXP01	1-naphthol (ng/L)	-0.443454	-1.87259	0.985683	0.552143	0.942385	1075	0.729152	-0.608179	15.0401	Polyaromatic Hydrocarbons (PAH)
URXP02	2-naphthol (ng/L)	-0.983632	-2.59992	0.632654	0.252157	0.686426	1075	0.824636	-1.19281	14.4552	Polyaromatic Hydrocarbons (PAH)
URXP03	3-fluorene (ng/L)	0.358472	-1.19458	1.91153	0.657373	0.950738	1081	0.792375	0.452401	15.1921	Polyaromatic Hydrocarbons (PAH)
URXP04	2-fluorene (ng/L)	0.144778	-1.6699	1.95946	0.877789	0.950738	1082	0.925856	0.156372	15.2698	Polyaromatic Hydrocarbons (PAH)
URXP05	3-phenanthrene (ng/L)	0.508017	-0.588506	1.60454	0.468221	0.935828	529	0.559451	0.908065	1.80955	Polyaromatic Hydrocarbons (PAH)
URXP06	1-phenanthrene (ng/L)	1.01308	-0.287345	2.31351	0.147511	0.52888	1082	0.663484	1.52691	15.0588	Polyaromatic Hydrocarbons (PAH)
URXP07	2-phenanthrene (ng/L)	-0.115244	-1.48927	1.25878	0.885714	0.950738	527	0.701032	-0.164391	1.83629	Polyaromatic Hydrocarbons (PAH)
URXP09	3-fluoranthene (ng/L)	-1.1074	-2.8015	0.586705	0.995615	0.9957	441	0.864337	-1.28121	0	Polyaromatic Hydrocarbons (PAH)
URXP10	1-pyrene (ng/L)	0.278021	-1.28633	1.84237	0.732367	0.950738	1082	0.798138	0.348337	15.1923	Polyaromatic Hydrocarbons (PAH)
URXP17	9-fluorene (ng/L)	0.197498	-1.09992	1.49492	0.79692	0.950738	530	0.66195	0.298358	1.75914	Polyaromatic Hydrocarbons (PAH)
URXP19	4-phenanthrene (ng/L)	-0.146193	-1.41085	1.11847	0.843148	0.950738	527	0.645235	-0.226573	1.86441	Polyaromatic Hydrocarbons (PAH)
URXP25	2 & 3-Hydroxyphenanthrene (ng/L)	1.17257	-0.456076	2.80121	0.531017	0.940475	552	0.830941	1.41113	0.477204	Polyaromatic Hydrocarbons (PAH)
URXPAR	Paranitrophenol (ug/L)	-0.120806	-1.23599	0.994381	0.834959	0.950738	1009	0.568973	-0.212322	13.8027	Pesticides
URXPHG	Phenylglyoxylic acid (ng/mL)	1.10404	-0.368249	2.57634	0.162895	0.570132	1057	0.75117	1.46977	14.5645	Volatile Organic Compounds (VOC)
URXPHIP	2-Amino-1-methyl-6-phenylimidazo[4,5-b]pyridine (pg/mL)	0.162758	-1.12219	1.44771	0.87012	0.950738	534	0.655587	0.248263	0.498207	Aromatic Amines
URXPMM	N-acetyl-s-(3-hydroxypropyl-1-methyl)-L-cysteine (ng/mL)	1.93962	0.51365	3.36559	0.0176046	0.286906	1068	0.727536	2.66601	15.0178	Volatile Organic Compounds (VOC)
URXPPB	Propyl paraben (ng/mL)	1.17328	-0.0441584	2.39071	0.0789977	0.405319	1134	0.621141	1.88891	14.5537	Personal Care & Consumer Product Compounds
URXSCN	Urinary thiocyanate (ng/mL)	0.385725	-1.17711	1.94856	0.635236	0.950738	1076	0.797363	0.483751	15.7105	Smoking Related Compounds
URXTRS	Urinary Triclosan (ng/mL)	1.17953	-0.0903735	2.44943	0.0888902	0.408339	1134	0.647909	1.82052	14.8506	Personal Care & Consumer Product Compounds
URXUAB	Urinary Arsenobetaine (ug/L)	1.12028	-0.252025	2.49259	0.130909	0.494193	1091	0.700156	1.60004	14.6626	Metals
URXUAS	Urinary total Arsenic (ug/L)	1.30024	-0.223765	2.82424	0.116277	0.488362	1090	0.777552	1.67222	14.2562	Metals
URXUBA	Barium, urine (ng/mL)	0.693551	-0.428722	1.81582	0.23599	0.680207	1543	0.572588	1.21126	27.8088	Metals
URXUCD	Urinary cadmium (ng/mL)	-1.99295	-3.52527	-0.460623	0.0166538	0.286906	1549	0.781799	-2.54918	27.5932	Metals
URXUCO	Cobalt, urine (ng/mL)	-0.136579	-1.60236	1.3292	0.856404	0.950738	1601	0.747849	-0.182629	28.0145	Metals
URXUCS	Cesium, urine (ng/mL)	1.58849	0.0628989	3.11409	0.0508957	0.362423	1600	0.778365	2.04081	27.7228	Metals
URXUDMA	Urinary Dimethylarsonic acid (ug/L)	1.2671	-0.345793	2.87998	0.144717	0.52888	1091	0.822903	1.53979	14.8	Metals
URXUHG	Mercury, urine (ug/L)	1.08462	0.035268	2.13398	0.0607557	0.379607	1093	0.535384	2.02587	15.1563	Metals
URXUMO	Molybdenum, urine (ng/mL)	-1.21368	-2.22083	-0.206536	0.0273782	0.298706	1549	0.513849	-2.36194	22.1541	Metals
URXUP8	Perchlorate, urine (ng/mL)	-0.103878	-1.53014	1.32239	0.888462	0.950738	1077	0.727686	-0.142751	14.4192	Personal Care & Consumer Product Compounds
URXUPB	Lead, urine (ng/mL)	-0.874733	-2.25563	0.506165	0.225056	0.662778	1601	0.70454	-1.24157	27.0477	Metals
URXUSB	Antimony, urine (ng/mL)	-1.54306	-2.85159	-0.234523	0.0288836	0.298706	1560	0.667619	-2.31128	26.3708	Metals
URXUSN	Tin, urine (ug/L)	-1.38394	-2.7344	-0.0334811	0.0666985	0.392187	1091	0.68901	-2.00859	12.4934	Metals
URXUSR	Strontium, urine (ug/L)	0.447744	-0.892154	1.78764	0.522505	0.936685	1090	0.683621	0.654959	14.8597	Metals
URXUTL	Thallium, urine (ng/mL)	1.22355	-0.083923	2.53103	0.0779591	0.405319	1584	0.66708	1.83419	26.3114	Metals
URXUTU	Tungsten, urine (ng/mL)	-1.33737	-2.11494	-0.559792	0.00226927	0.0836676	1573	0.396722	-3.37104	27.036	Metals
URXUUR	Uranium, urine (ng/mL)	-0.201074	-1.04995	0.647802	0.649439	0.950738	1091	0.4331	-0.464267	14.3126	Metals
VNSUMARS	Sum of arsenic metabolites (ug/L)	1.07476	-0.508019	2.65753	0.20314	0.635351	1091	0.807539	1.3309	14.9679	Metals
VNSUMDEHP	Sum of metabolites of DEHP	-0.979101	-2.74679	0.788585	0.296137	0.716293	1134	0.901881	-1.08562	13.8838	Phthalates & Plasticizers
