## Supplemental Table 6 for "Exposome-wide association study of cognition among older adults in the National Health and Nutrition Examination Survey"

### Sheet: Supplemental Table 6
Variable name	Chemical name (units)	Coefficient estimate	Lower 95% CI	Upper 95% CI	Unadjusted p-value	Adjusted p-value	N	Standard error	Statistic	Degrees of freedom	Chemical family
LBX074LA	PCB74 Lipid Adj (ng/g)	0.174613	-2.55155	2.90078	0.934689	0.996141	389	1.3909	0.12554	0.45456	Polychlorinated Biphenyls (PCB)
LBX118LA	PCB118 Lipid Adj (ng/g)	-0.104482	-2.60573	2.39677	0.957439	0.996141	389	1.27615	-0.0818726	0.446335	Polychlorinated Biphenyls (PCB)
LBX153LA	PCB153 Lipid Adj (ng/g)	-0.0604013	-2.69033	2.56953	0.97597	0.996141	392	1.3418	-0.0450151	0.484115	Polychlorinated Biphenyls (PCB)
LBX170LA	PCB170 Lipid Adj (ng/g)	-0.33175	-3.46567	2.80217	0.893787	0.996141	354	1.59894	-0.207481	0.451243	Polychlorinated Biphenyls (PCB)
LBX180LA	PCB180 Lipid Adj (ng/g)	-0.316187	-3.08687	2.4545	0.885926	0.996141	388	1.41362	-0.223673	0.450846	Polychlorinated Biphenyls (PCB)
LBX187LA	PCB187 Lipid Adj (ng/g)	-0.602142	-3.21996	2.01568	0.784215	0.996141	393	1.33562	-0.450832	0.456333	Polychlorinated Biphenyls (PCB)
LBX3AL	Propanaldehyde (ng/mL)	0.512572	-1.24843	2.27358	0.662383	0.993239	322	0.898471	0.570494	1.10655	Aldehydes
LBX4AL	Butyraldehyde (ng/mL)	0.756964	-1.11711	2.63104	0.56864	0.960688	335	0.95616	0.791671	1.04881	Aldehydes
LBX5AL	Pentanaldehyde (ng/mL)	0.293333	-1.31316	1.89982	0.774206	0.996141	337	0.819638	0.357881	1.17024	Aldehydes
LBX6AL	Hexanaldehyde (ng/mL)	2.45123	0.263945	4.63851	0.293752	0.787745	299	1.11596	2.19652	0.897974	Aldehydes
LBX7AL	Heptaldehyde (ng/mL)	1.31899	0.0754699	2.56251	0.252514	0.782855	283	0.634448	2.07895	1.19199	Aldehydes
LBXACR	Acrylamide (pmoL/g Hb)	2.0045	-0.376173	4.38517	0.345529	0.883587	367	1.21463	1.6503	1.00714	Acrylamide
LBXBCD	Blood cadmium (ug/L)	-0.666314	-1.64093	0.308298	0.192213	0.707906	2971	0.497251	-1.34	25.1834	Metals
LBXBGM	Methylmercury (ug/L)	1.30518	0.265892	2.34448	0.0259376	0.34662	1713	0.530252	2.46144	15.5671	Metals
LBXBHCLA	Beta-hexachlorocyclohexane Lipid Adj (ng/g)	-2.41546	-4.81395	-0.0169784	0.476601	0.960688	396	1.22372	-1.97387	0.442529	Pesticides
LBXBMN	Blood manganese (ug/L)	-0.735639	-1.81364	0.342361	0.199721	0.707906	1714	0.55	-1.33753	16.0297	Metals
LBXBPB	Blood lead (ug/dL)	-0.223338	-1.09655	0.64987	0.619936	0.993239	2971	0.445515	-0.501304	29.041	Metals
LBXBZAL	Benzaldehyde (ng/mL)	0.104761	-1.39323	1.60275	0.910814	0.996141	286	0.764282	0.137072	1.16222	Aldehydes
LBXCOT	Serum cotinine (ng/mL)	-2.32399	-3.50478	-1.1432	0.000657303	0.0966236	3567	0.602443	-3.85761	26.589	Smoking Related Compounds
LBXD03LA	1,2,3,6,7,8-Hexachlorodibenzo-p-dioxin Lipid Adj (pg/g)	-1.79252	-4.10753	0.522496	0.513071	0.960688	392	1.18113	-1.51763	0.481462	Dioxins
LBXD05LA	1,2,3,4,6,7,8-Heptachlororodibenzo-p-dioxin Lipid Adj (pg/g)	-2.56853	-5.19839	0.061336	0.566625	0.960688	395	1.34177	-1.91429	0.306485	Dioxins
LBXD07LA	1,2,3,4,6,7,8,9-Octachlorodibenzo-p-dioxin Lipid Adj (pg/g)	-2.81446	-5.75127	0.122343	0.518785	0.960688	397	1.49837	-1.87835	0.384153	Dioxins
LBXEOA	Ethylene Oxide (pmol/g Hb)	-0.545896	-3.81444	2.72265	0.797563	0.996141	387	1.66763	-0.327349	1.02515	Volatile Organic Compounds (VOC)
LBXFOR	Formaldehyde (nmol/g Hb)	0.760044	-0.589057	2.10914	0.58583	0.962914	333	0.688317	1.10421	0.479797	Aldehydes
LBXGLY	Glycideamide (pmol/g Hb)	0.907882	-1.39199	3.20775	0.566238	0.960688	355	1.1734	0.773717	1.1542	Acrylamide
LBXHXCLA	3,3',4,4',5,5'-hexachlorobiphenyl Lipid Adj (pg/g)	-0.632469	-3.6693	2.40436	0.80054	0.996141	395	1.5494	-0.408202	0.4642	Polychlorinated Biphenyls (PCB)
LBXI5AL	Isopentanaldehyde (ng/mL)	0.281635	-1.91976	2.48303	0.842319	0.996141	343	1.12316	0.250751	1.04134	Aldehydes
LBXMFOS	Branched iso of PFOS (ng/mL)	-0.0465215	-1.42132	1.32827	0.956556	0.996141	408	0.701426	-0.0663241	1.17745	Per- and Polyfluoroalkyl Substances (PFAS)
LBXMPAH	2-(N-methyl-PFOSA) acetate (ng/mL)	-0.269779	-1.49138	0.951819	0.668916	0.993239	1085	0.623264	-0.432848	24.4729	Per- and Polyfluoroalkyl Substances (PFAS)
LBXNFOA	Linear perfluorooctanoate (ng/mL)	0.397387	-1.3334	2.12818	0.721786	0.996141	408	0.883056	0.450014	1.17113	Per- and Polyfluoroalkyl Substances (PFAS)
LBXNFOS	Linear perfluorooctane sulfonate (ng/mL)	-0.271393	-1.7151	1.17231	0.768291	0.996141	408	0.736583	-0.368449	1.16361	Per- and Polyfluoroalkyl Substances (PFAS)
LBXNM	Blood Nitromethane (pg/mL)	-0.214478	-1.87333	1.44437	0.817543	0.996141	412	0.846353	-0.253414	2.77594	Volatile Organic Compounds (VOC)
LBXOXYLA	Oxychlordane Lipid Adj (ng/g)	-1.2022	-4.32133	1.91693	0.996141	0.996141	326	1.59139	-0.755438	0	Pesticides
LBXPCBLA	3,3',4,4',5-Pentachlorobiphenyl (pncb) Lipid Adj (pg/g)	-0.968376	-3.08442	1.14767	0.664144	0.993239	396	1.07961	-0.896965	0.390176	Polychlorinated Biphenyls (PCB)
LBXPDELA	p,p'-DDE Lipid Adj (ng/g)	1.05269	-0.563347	2.66873	0.556582	0.960688	407	0.824509	1.27675	0.469524	Pesticides
LBXPFDE	Perfluorodecanoic acid (ng/mL)	0.109957	-1.558	1.77791	0.898314	0.996141	1089	0.850999	0.12921	23.0092	Per- and Polyfluoroalkyl Substances (PFAS)
LBXPFHS	Perfluorohexane sulfonic acid (ng/mL)	1.3352	-0.916781	3.58718	0.255626	0.782855	1089	1.14897	1.16208	26.3315	Per- and Polyfluoroalkyl Substances (PFAS)
LBXPFNA	Perfluorononanoic acid (ng/mL)	1.95345	-0.113281	4.02019	0.0749854	0.638371	1089	1.05446	1.85257	26.8064	Per- and Polyfluoroalkyl Substances (PFAS)
LBXPFOA	Perfluorooctanoic acid (ng/mL)	1.09993	-0.513981	2.71384	0.19221	0.707906	1059	0.823423	1.3358	28.4304	Per- and Polyfluoroalkyl Substances (PFAS)
LBXPFOS	Perfluorooctane sulfonic acid (ng/mL)	-0.413861	-1.77957	0.951847	0.557242	0.960688	1059	0.696789	-0.593954	28.4203	Per- and Polyfluoroalkyl Substances (PFAS)
LBXPFUA	Perfluoroundecanoic acid (ng/mL)	1.36579	-0.200915	2.93249	0.102228	0.638371	1089	0.799337	1.70865	21.0401	Per- and Polyfluoroalkyl Substances (PFAS)
LBXSCU	Serum Copper (ug/dL)	-0.603577	-1.95604	0.748885	0.395802	0.909107	768	0.690032	-0.87471	14.6966	Metals
LBXSZN	Serum Zinc (ug/dL)	0.783715	-0.554192	2.12162	0.268791	0.787745	768	0.682606	1.14812	15.0925	Metals
LBXTHG	Blood mercury, total (ug/L)	1.36774	0.449843	2.28563	0.010532	0.273914	1714	0.468314	2.92056	15.0232	Metals
LBXTNALA	Trans-nonachlor Lipid Adj (ng/g)	-0.526905	-2.84946	1.79564	0.795118	0.996141	403	1.18497	-0.444655	0.407812	Pesticides
LBXVCF	Blood Chloroform (pg/mL)	-0.483625	-1.36502	0.397775	0.300093	0.787745	1063	0.449694	-1.07545	14.2102	Volatile Organic Compounds (VOC)
LBXVDB	Blood 1,4-Dichlorobenzene (ng/mL)	-1.70939	-2.85717	-0.561599	0.0108092	0.273914	1091	0.585606	-2.919	14.6176	Volatile Organic Compounds (VOC)
LBXVTO	Blood Toluene (ng/mL)	2.24093	0.510512	3.97135	0.209323	0.707906	590	0.882868	2.53824	1.16611	Volatile Organic Compounds (VOC)
LBXVXY	Blood m-/p-Xylene (ng/mL)	1.73575	0.834343	2.63716	0.00181546	0.133437	1066	0.459903	3.77417	15.1161	Volatile Organic Compounds (VOC)
SSBCEP	Bis(2-chloroethyl) phosphate (ug/L)	0.916592	-0.346454	2.17964	0.179213	0.707906	662	0.644412	1.42237	12.5935	Phosphate Flame Retardants (PFR)
SSBCPP	Bis(1-chloro-2-propyl) phosphate (ug/L)	0.626243	-1.47111	2.7236	0.567378	0.960688	664	1.07008	0.585231	14.5186	Phosphate Flame Retardants (PFR)
SSBDCPP	Bis(1,3-dichloro-2-propyl) phosphate (ug/L)	1.01691	-0.151982	2.1858	0.108567	0.638371	657	0.596374	1.70516	15.1592	Phosphate Flame Retardants (PFR)
SSDBUP	Dibutyl phosphate (ug/L)	-0.314665	-1.14544	0.51611	0.474947	0.960688	663	0.423865	-0.742372	9.99483	Phosphate Flame Retardants (PFR)
SSDPHP	Diphenyl phosphate (ug/L)	1.60279	-0.105323	3.31091	0.0865167	0.638371	665	0.871488	1.83915	14.4598	Phosphate Flame Retardants (PFR)
URX14D	2,5-dichlorophenol (ug/L)	-0.75515	-2.39292	0.882625	0.380643	0.909107	792	0.835599	-0.903722	14.7732	Pesticides
URX1NP	1-Aminonaphthalene, urine (pg/mL)	-0.0344117	-2.97375	2.90493	0.987638	0.996141	351	1.49966	-0.0229463	0.498477	Aromatic Amines
URX24D	2,4-D (ug/L)	-0.492672	-1.75735	0.772	0.457026	0.960688	712	0.645241	-0.763548	14.9406	Pesticides
URX2MH	2-Methylhippuric acid (ng/mL)	1.89845	0.498561	3.29833	0.0177654	0.290167	704	0.714227	2.65804	15.1789	Volatile Organic Compounds (VOC)
URX2NP	2-Aminonaphthalene, urine (pg/mL)	1.49537	-0.749925	3.74067	0.542908	0.960688	354	1.14556	1.30536	0.491513	Aromatic Amines
URX34M	3-methylhippuric acid & 4-methylhippuric acid (ng/mL)	1.07059	-0.384781	2.52596	0.169706	0.707906	742	0.742536	1.4418	15.1536	Volatile Organic Compounds (VOC)
URX4BP	4-Aminobiphenyl, urine (pg/mL)	0.0329012	-1.93653	2.00234	0.982391	0.996141	359	1.00481	0.0327436	0.495913	Aromatic Amines
URXAAM	N-acetyl-S-(2-carbamoylethyl)-L-cysteine (ng/mL)	-0.998046	-2.80441	0.808321	0.295675	0.787745	717	0.921615	-1.08293	15.2406	Volatile Organic Compounds (VOC)
URXAMC	N-acetyl-S-(N-methylcarbamoyl)-L-cysteine (ng/mL)	1.21004	-0.559824	2.97989	0.199839	0.707906	740	0.902989	1.34003	15.2671	Volatile Organic Compounds (VOC)
URXANS	o-Anisidine, urine (pg/mL)	0.861083	-1.1025	2.82467	0.640052	0.993239	333	1.00183	0.859511	0.492611	Aromatic Amines
URXATC	2-Aminothiazole-4-carboxylic acid (ng/mL)	0.738942	-0.997286	2.47517	0.417728	0.944707	725	0.88583	0.834179	14.482	Volatile Organic Compounds (VOC)
URXBMA	N-Acetyl-S-(benzyl)-L-cysteine (ng/mL)	0.803484	-1.1374	2.74436	0.42969	0.957037	740	0.990245	0.811399	15.1629	Volatile Organic Compounds (VOC)
URXBP3	Urinary Benzophenone-3 (ng/mL)	1.9946	0.849839	3.13937	0.00409387	0.200599	792	0.584063	3.41505	14.2463	Personal Care & Consumer Product Compounds
URXBPF	Urinary Bisphenol F (ug/L)	-0.274315	-1.34512	0.796493	0.759503	0.996141	431	0.546331	-0.502105	0.482234	Personal Care & Consumer Product Compounds
URXBPH	Urinary Bisphenol A (ng/mL)	-1.60049	-3.07678	-0.124195	0.0533018	0.559669	792	0.753212	-2.12489	13.0268	Personal Care & Consumer Product Compounds
URXBPM	N-Acetyl-S-(n-propyl)-L-cysteine (ng/mL)	0.811603	-0.642531	2.26574	0.291005	0.787745	729	0.741905	1.09394	15.2069	Volatile Organic Compounds (VOC)
URXBPS	Urinary Bisphenol S (ug/L)	-0.357825	-2.36186	1.64621	0.839554	0.996141	431	1.02247	-0.349962	0.366542	Personal Care & Consumer Product Compounds
URXCEM	N-acetyl-S-(2-Carboxyethyl)-L-cysteine (ng/mL)	0.0830716	-1.69785	1.86399	0.928345	0.996141	741	0.908631	0.0914251	15.2519	Volatile Organic Compounds (VOC)
URXCNP	Mono(carboxynonyl) phthalate (ng/mL)	0.741635	-0.835406	2.31868	0.373598	0.909107	792	0.804613	0.921729	12.8915	Phthalates & Plasticizers
URXCOP	Mono(carboxyoctyl) phthalate (ng/mL)	-0.265624	-1.94497	1.41372	0.760834	0.996141	792	0.85681	-0.310015	14.935	Phthalates & Plasticizers
URXCOTT	Total Cotinine, urine (ng/mL)	-3.61378	-5.97577	-1.25179	0.177358	0.707906	377	1.2051	-2.99875	1.15416	Smoking Related Compounds
URXCPM	3,5,6-trichloropyridinol (ug/L)	0.575554	-1.52244	2.67354	0.745202	0.996141	386	1.0704	0.537698	0.485682	Pesticides
URXCYM	N-acetyl-S-(2-cyanoethyl)-L-cysteine (ng/mL)	2.19612	-0.633412	5.02565	0.149118	0.707906	734	1.44364	1.52124	14.913	Volatile Organic Compounds (VOC)
URXDCB	2,4-dichlorophenol (ug/L)	-0.132851	-1.9278	1.6621	0.886578	0.996141	792	0.91579	-0.145067	15.0897	Pesticides
URXDEA	DEET acid (ug/L)	0.712246	-0.728809	2.1533	0.348626	0.883587	716	0.735232	0.968736	14.4379	Pesticides
URXDHB	N-acetyl-S-(3,4-dihydroxybutyl)-L-cysteine (ng/mL)	-0.561176	-3.05124	1.92889	0.665002	0.993239	743	1.27044	-0.441718	14.9825	Volatile Organic Compounds (VOC)
URXDMN	2,6-Dimethylaniline, urine (pg/mL)	-2.78065	-4.60031	-0.960993	0.370083	0.909107	341	0.928397	-2.99511	0.495222	Aromatic Amines
URXECP	Mono-2-ethyl-5-carboxypentyl phthalate (ng/mL)	-1.62694	-3.77762	0.523743	0.158846	0.707906	792	1.09729	-1.48269	15.0104	Phthalates & Plasticizers
URXHCTT	Total Hydroxycotinine, urine (ng/mL)	-3.73407	-6.23991	-1.22823	0.181479	0.707906	377	1.27849	-2.92069	1.1599	Smoking Related Compounds
URXHIBP	Mono-2-hydroxy-isobutyl phthalate (ng/mL)	-0.97231	-2.25075	0.306127	0.520791	0.960688	406	0.652264	-1.49067	0.472709	Phthalates & Plasticizers
URXHM	Harman (pg/mL)	1.77656	-0.277229	3.83036	0.484031	0.960688	377	1.04785	1.69543	0.492453	Aromatic Amines
URXHP2	N-acetyl-S-(2-hydroxypropyl)-L-cysteine (ng/mL)	1.14117	-0.3061	2.58845	0.142977	0.707906	736	0.738405	1.54546	15.0678	Volatile Organic Compounds (VOC)
URXHPM	N-acetyl-S-(3-Hydroxypropyl)-L-cysteine (ng/mL)	0.063594	-1.90271	2.0299	0.95029	0.996141	737	1.00322	0.0633901	15.0457	Volatile Organic Compounds (VOC)
URXMAD	Mandelic acid (ng/mL)	0.696532	-1.1764	2.56946	0.477168	0.960688	732	0.955577	0.728913	15.1573	Volatile Organic Compounds (VOC)
URXMB3	N-Acetyl-S-(4-hydroxy-2-butenyl)-L-Cysteine (ng/mL)	0.0274773	-2.04691	2.10187	0.979627	0.996141	721	1.05836	0.0259621	15.1446	Volatile Organic Compounds (VOC)
URXMBP	Mono-n-butyl phthalate (ng/mL)	-0.162005	-1.81212	1.48811	0.848792	0.996141	1203	0.841898	-0.192428	28.0811	Phthalates & Plasticizers
URXMC1	Mono-(3-carboxypropyl) phthalate (ng/mL)	0.290737	-1.26622	1.8477	0.71946	0.996141	792	0.794368	0.365998	15.0507	Phthalates & Plasticizers
URXMEP	Mono-ethyl phthalate (ng/mL)	-0.0662915	-1.52171	1.38913	0.929524	0.996141	1198	0.742561	-0.0892742	26.934	Phthalates & Plasticizers
URXMHBP	Mono-3-hydroxy-n-butyl phthalate (ng/mL)	-0.936132	-2.24685	0.374589	0.547335	0.960688	406	0.668735	-1.39985	0.443478	Phthalates & Plasticizers
URXMHH	Mono-(2-ethyl-5-hydroxyhexyl) phthalate (ng/mL)	0.0556644	-1.90343	2.01476	0.956332	0.996141	792	0.999538	0.0556901	14.8328	Phthalates & Plasticizers
URXMHP	Mono-(2-ethylhexyl) phthalate (ng/mL)	0.0963533	-1.35583	1.54853	0.89746	0.996141	1203	0.740908	0.130048	27.9524	Phthalates & Plasticizers
URXMIB	Mono-isobutyl phthalate (ng/mL)	0.153238	-1.38216	1.68863	0.847558	0.996141	792	0.783365	0.195615	14.8762	Phthalates & Plasticizers
URXMNM	Mono-n-methyl phthalate (ng/mL)	-0.724303	-2.34973	0.901128	0.494297	0.960688	361	0.829301	-0.873389	1.58847	Phthalates & Plasticizers
URXMOH	Mono-(2-ethyl-5-oxohexyl) phthalate (ng/mL)	-0.457233	-2.50866	1.59419	0.668503	0.993239	792	1.04664	-0.436856	14.8468	Phthalates & Plasticizers
URXMPB	Methyl paraben (ng/mL)	1.37367	-0.116419	2.86375	0.0915225	0.638371	792	0.760247	1.80687	14.5361	Personal Care & Consumer Product Compounds
URXMZP	Mono-benzyl phthalate (ng/mL)	-1.17451	-2.51916	0.170132	0.0984374	0.638371	1203	0.686044	-1.71201	26.8176	Phthalates & Plasticizers
URXNHM	Norharman (pg/mL)	0.304855	-1.66278	2.27249	0.84388	0.996141	375	1.0039	0.303671	0.492225	Aromatic Amines
URXNO3	Urinary nitrate (ng/mL)	-0.367402	-2.30889	1.57409	0.716628	0.996141	745	0.990557	-0.370904	13.1226	Personal Care & Consumer Product Compounds
URXOP1	Dimethyl phosphate (ug/L)	-1.43333	-4.00456	1.13791	0.390423	0.909107	322	1.31186	-1.09259	1.96353	Pesticides
URXOP2	Diethylphosphate (ug/L)	1.66707	-0.481338	3.81549	0.269332	0.787745	323	1.09613	1.52087	1.9727	Pesticides
URXOP3	Dimethyl thiophosphate (ug/L)	-0.862135	-2.91372	1.18945	0.497772	0.960688	324	1.04673	-0.823649	1.97235	Pesticides
URXOP4	Diethylthiophosphate (ug/L)	1.33369	-0.536999	3.20439	0.297346	0.787745	318	0.954436	1.39736	1.99648	Pesticides
URXOP5	Dimethyl dithiophosphate (ug/L)	-0.303474	-2.21047	1.60352	0.785744	0.996141	326	0.972956	-0.311909	1.91723	Pesticides
URXOPM	3-phenoxybenzoic acid (ug/L)	1.37613	0.0285799	2.72367	0.0646459	0.633529	714	0.687524	2.00157	14.324	Pesticides
URXOTD	o-Toluidine, urine (pg/mL)	0.161906	-1.39653	1.72034	0.89294	0.996141	348	0.795122	0.203625	0.491028	Aromatic Amines
URXP01	1-naphthol (ng/L)	-0.331004	-2.18348	1.52147	0.731027	0.996141	742	0.94514	-0.350217	15.0558	Polyaromatic Hydrocarbons (PAH)
URXP02	2-naphthol (ng/L)	-0.716885	-2.85469	1.42092	0.520894	0.960688	741	1.09071	-0.657261	15.119	Polyaromatic Hydrocarbons (PAH)
URXP03	3-fluorene (ng/L)	0.0637194	-1.73965	1.86709	0.945798	0.996141	746	0.920087	0.0692537	13.5743	Polyaromatic Hydrocarbons (PAH)
URXP04	2-fluorene (ng/L)	-0.0734766	-2.16521	2.01826	0.946048	0.996141	747	1.06721	-0.0688491	14.5379	Polyaromatic Hydrocarbons (PAH)
URXP05	3-phenanthrene (ng/L)	1.12544	-0.2831	2.53398	0.283573	0.787745	362	0.718643	1.56606	1.63918	Polyaromatic Hydrocarbons (PAH)
URXP06	1-phenanthrene (ng/L)	0.888529	-0.459	2.23606	0.216706	0.707906	747	0.687515	1.29238	14.3102	Polyaromatic Hydrocarbons (PAH)
URXP07	2-phenanthrene (ng/L)	0.380957	-1.22164	1.98355	0.690104	0.996141	360	0.81765	0.465918	1.85978	Polyaromatic Hydrocarbons (PAH)
URXP09	3-fluoranthene (ng/L)	-1.36535	-3.35663	0.625927	0.995568	0.996141	359	1.01596	-1.34391	0	Polyaromatic Hydrocarbons (PAH)
URXP10	1-pyrene (ng/L)	-0.238715	-2.30531	1.82788	0.823895	0.996141	747	1.05438	-0.226402	15.2514	Polyaromatic Hydrocarbons (PAH)
URXP17	9-fluorene (ng/L)	0.552412	-1.05504	2.15987	0.575106	0.960688	362	0.820131	0.673566	1.84261	Polyaromatic Hydrocarbons (PAH)
URXP19	4-phenanthrene (ng/L)	0.0581917	-1.4309	1.54728	0.946416	0.996141	361	0.759741	0.0765942	1.84955	Polyaromatic Hydrocarbons (PAH)
URXP25	2 & 3-Hydroxyphenanthrene (ng/L)	0.70008	-0.768294	2.16845	0.645323	0.993239	385	0.74917	0.934474	0.41783	Polyaromatic Hydrocarbons (PAH)
URXPAR	Paranitrophenol (ug/L)	0.595663	-0.734454	1.92578	0.395067	0.909107	687	0.678631	0.877741	13.8389	Pesticides
URXPHG	Phenylglyoxylic acid (ng/mL)	1.10675	-0.419586	2.63309	0.175715	0.707906	731	0.778743	1.4212	14.9991	Volatile Organic Compounds (VOC)
URXPHIP	2-Amino-1-methyl-6-phenylimidazo[4,5-b]pyridine (pg/mL)	0.694831	-0.775212	2.16487	0.621909	0.993239	376	0.750022	0.926414	0.494674	Aromatic Amines
URXPMM	N-acetyl-s-(3-hydroxypropyl-1-methyl)-L-cysteine (ng/mL)	2.09344	0.56415	3.62274	0.0171946	0.290167	739	0.780252	2.68304	14.7817	Volatile Organic Compounds (VOC)
URXPPB	Propyl paraben (ng/mL)	1.01717	-0.336611	2.37095	0.164604	0.707906	792	0.690703	1.47266	13.0193	Personal Care & Consumer Product Compounds
URXSCN	Urinary thiocyanate (ng/mL)	1.31083	-0.679598	3.30126	0.215224	0.707906	745	1.01553	1.29079	15.9053	Smoking Related Compounds
URXTRS	Urinary Triclosan (ng/mL)	1.10544	-0.601981	2.81287	0.22405	0.715985	792	0.871135	1.26897	14.7978	Personal Care & Consumer Product Compounds
URXUAB	Urinary Arsenobetaine (ug/L)	1.41576	-0.260397	3.09191	0.118711	0.671171	749	0.855181	1.65551	14.911	Metals
URXUAS	Urinary total Arsenic (ug/L)	1.83484	-0.164014	3.83369	0.0920863	0.638371	750	1.01982	1.79917	15.0385	Metals
URXUBA	Barium, urine (ng/mL)	0.435663	-0.975843	1.84717	0.550129	0.960688	1100	0.720156	0.604957	27.7187	Metals
URXUCD	Urinary cadmium (ng/mL)	-2.47601	-4.26003	-0.691999	0.0112229	0.273914	1108	0.910212	-2.72026	27.2423	Metals
URXUCO	Cobalt, urine (ng/mL)	-0.0613755	-1.72073	1.59798	0.942722	0.996141	1149	0.84661	-0.0724957	28.0519	Metals
URXUCS	Cesium, urine (ng/mL)	1.91296	-0.28187	4.10779	0.099043	0.638371	1149	1.11981	1.70829	27.0329	Metals
URXUDMA	Urinary Dimethylarsonic acid (ug/L)	1.89673	-0.0604272	3.8539	0.0772119	0.638371	749	0.998552	1.89949	14.7668	Metals
URXUHG	Mercury, urine (ug/L)	1.25442	-0.180546	2.68938	0.107088	0.638371	751	0.732124	1.71339	15.1012	Metals
URXUMO	Molybdenum, urine (ng/mL)	-1.5262	-2.75628	-0.296109	0.0218867	0.321735	1108	0.627596	-2.43181	27.1777	Metals
URXUP8	Perchlorate, urine (ng/mL)	-0.261034	-2.00966	1.48759	0.773899	0.996141	745	0.892154	-0.292588	14.8005	Personal Care & Consumer Product Compounds
URXUPB	Lead, urine (ng/mL)	-1.75778	-3.24226	-0.273305	0.028802	0.352825	1149	0.757387	-2.32085	24.8333	Metals
URXUSB	Antimony, urine (ng/mL)	-1.81423	-3.42779	-0.200664	0.037133	0.419888	1112	0.823246	-2.20375	24.5981	Metals
URXUSN	Tin, urine (ug/L)	-1.0345	-2.55025	0.481246	0.203015	0.707906	751	0.773342	-1.33771	13.5485	Metals
URXUSR	Strontium, urine (ug/L)	0.468673	-1.19807	2.13542	0.589539	0.962914	750	0.850379	0.551134	15.224	Metals
URXUTL	Thallium, urine (ng/mL)	1.30759	-0.403378	3.01855	0.145365	0.707906	1137	0.87294	1.49791	27.9554	Metals
URXUTU	Tungsten, urine (ng/mL)	-1.15392	-2.00454	-0.303296	0.0130435	0.273914	1126	0.433991	-2.65885	26.8912	Metals
URXUUR	Uranium, urine (ng/mL)	0.0488835	-1.02815	1.12592	0.93038	0.996141	751	0.549508	0.0889585	13.9384	Metals
VNSUMARS	Sum of arsenic metabolites (ug/L)	1.55077	-0.351548	3.45309	0.131121	0.707906	749	0.970572	1.59779	14.8673	Metals
VNSUMDEHP	Sum of metabolites of DEHP	-0.647596	-2.78962	1.49443	0.562328	0.960688	792	1.09287	-0.592565	14.9511	Phthalates & Plasticizers
