## Supplemental Table 7 for "Exposome-wide association study of cognition among older adults in the National Health and Nutrition Examination Survey"

### Sheet: Supplemental Table 7
Variable name	Chemical name (units)	Coefficient estimate	Lower 95% CI	Upper 95% CI	Unadjusted p-value	Adjusted p-value	N	Standard error	Statistic	Degrees of freedom	Chemical family
LBX074LA	PCB74 Lipid Adj (ng/g)	-0.38613	-3.15655	2.38429	0.997152	0.998308	452	1.41348	-0.273177	0	Polychlorinated Biphenyls (PCB)
LBX118LA	PCB118 Lipid Adj (ng/g)	-0.335487	-2.84622	2.17525	0.997194	0.998308	453	1.28099	-0.261897	0	Polychlorinated Biphenyls (PCB)
LBX153LA	PCB153 Lipid Adj (ng/g)	-0.601285	-3.19616	1.99359	0.996647	0.998308	456	1.32392	-0.454171	0	Polychlorinated Biphenyls (PCB)
LBX170LA	PCB170 Lipid Adj (ng/g)	-0.766042	-3.80841	2.27633	0.996564	0.998308	409	1.55223	-0.493511	0	Polychlorinated Biphenyls (PCB)
LBX180LA	PCB180 Lipid Adj (ng/g)	-1.05408	-3.7341	1.62594	0.996121	0.998308	451	1.36736	-0.770887	0	Polychlorinated Biphenyls (PCB)
LBX187LA	PCB187 Lipid Adj (ng/g)	-1.34856	-3.93079	1.23367	0.995839	0.998308	457	1.31746	-1.0236	0	Polychlorinated Biphenyls (PCB)
LBX3AL	Propanaldehyde (ng/mL)	0.811088	-0.498598	2.12077	0.995669	0.998308	434	0.668207	1.21383	0	Aldehydes
LBX4AL	Butyraldehyde (ng/mL)	1.40663	0.210059	2.60321	0.995031	0.998308	445	0.610497	2.30408	0	Aldehydes
LBX5AL	Pentanaldehyde (ng/mL)	0.776739	-0.472899	2.02638	0.995665	0.998308	449	0.63757	1.21828	0	Aldehydes
LBX6AL	Hexanaldehyde (ng/mL)	2.25263	0.631066	3.87419	0.994865	0.998308	401	0.827327	2.72278	0	Aldehydes
LBX7AL	Heptaldehyde (ng/mL)	1.39379	0.0459506	2.74164	0.995159	0.998308	378	0.687675	2.02682	0	Aldehydes
LBXACR	Acrylamide (pmoL/g Hb)	1.55898	-0.920452	4.03841	0.995654	0.998308	515	1.26502	1.23238	0	Acrylamide
LBXBCD	Blood cadmium (ug/L)	-0.985787	-1.71068	-0.260896	0.0136495	0.261609	3955	0.369842	-2.66543	23.5881	Metals
LBXBGM	Methylmercury (ug/L)	0.774561	-0.116092	1.66521	0.112368	0.61178	2431	0.454415	1.70452	12.8271	Metals
LBXBHCLA	Beta-hexachlorocyclohexane Lipid Adj (ng/g)	-1.83341	-4.39162	0.724791	0.995523	0.998308	459	1.30521	-1.40469	0	Pesticides
LBXBMN	Blood manganese (ug/L)	-0.163631	-1.07815	0.750888	0.731565	0.998308	2439	0.466591	-0.350695	12.701	Metals
LBXBPB	Blood lead (ug/dL)	-0.623284	-1.51543	0.268859	0.182489	0.766756	3955	0.455175	-1.36933	26.2723	Metals
LBXBZAL	Benzaldehyde (ng/mL)	0.231697	-0.966338	1.42973	0.996827	0.998308	377	0.611242	0.379059	0	Aldehydes
LBXCOT	Serum cotinine (ng/mL)	-2.63644	-3.59467	-1.6782	1.16913e-05	0.00171862	4687	0.488895	-5.39264	26.1874	Smoking Related Compounds
LBXD03LA	1,2,3,6,7,8-Hexachlorodibenzo-p-dioxin Lipid Adj (pg/g)	-1.83739	-4.13692	0.462155	0.995415	0.998308	454	1.17323	-1.56609	0	Dioxins
LBXD05LA	1,2,3,4,6,7,8-Heptachlororodibenzo-p-dioxin Lipid Adj (pg/g)	-1.93951	-4.38613	0.507115	0.995423	0.998308	457	1.24828	-1.55375	0	Dioxins
LBXD07LA	1,2,3,4,6,7,8,9-Octachlorodibenzo-p-dioxin Lipid Adj (pg/g)	-2.51784	-5.2419	0.206218	0.99527	0.998308	460	1.38982	-1.81162	0	Dioxins
LBXEOA	Ethylene Oxide (pmol/g Hb)	0.109337	-2.4703	2.68897	0.998308	0.998308	537	1.31614	0.083074	0	Volatile Organic Compounds (VOC)
LBXFOR	Formaldehyde (nmol/g Hb)	-0.36098	-1.84928	1.12732	0.996602	0.998308	464	0.759337	-0.475388	0	Aldehydes
LBXGLY	Glycideamide (pmol/g Hb)	0.892904	-1.3549	3.14071	0.996111	0.998308	493	1.14684	0.778578	0	Acrylamide
LBXHXCLA	3,3',4,4',5,5'-hexachlorobiphenyl Lipid Adj (pg/g)	-1.22304	-4.01984	1.57377	0.996015	0.998308	459	1.42694	-0.857101	0	Polychlorinated Biphenyls (PCB)
LBXI5AL	Isopentanaldehyde (ng/mL)	0.920446	-0.986683	2.82758	0.995917	0.998308	460	0.973025	0.945964	0	Aldehydes
LBXMFOS	Branched iso of PFOS (ng/mL)	0.758381	-0.715097	2.23186	0.995853	0.998308	558	0.751774	1.00879	0	Per- and Polyfluoroalkyl Substances (PFAS)
LBXMPAH	2-(N-methyl-PFOSA) acetate (ng/mL)	0.0128924	-1.19337	1.21916	0.983463	0.998308	1421	0.615442	0.0209482	23.5661	Per- and Polyfluoroalkyl Substances (PFAS)
LBXNFOA	Linear perfluorooctanoate (ng/mL)	1.40406	-0.118484	2.9266	0.995273	0.998308	558	0.776807	1.80747	0	Per- and Polyfluoroalkyl Substances (PFAS)
LBXNFOS	Linear perfluorooctane sulfonate (ng/mL)	0.3519	-1.24264	1.94644	0.996696	0.998308	558	0.813542	0.432553	0	Per- and Polyfluoroalkyl Substances (PFAS)
LBXNM	Blood Nitromethane (pg/mL)	-0.922197	-2.32285	0.478459	0.392978	0.998308	561	0.714621	-1.29047	1.18942	Volatile Organic Compounds (VOC)
LBXOXYLA	Oxychlordane Lipid Adj (ng/g)	-1.40037	-4.35967	1.55893	0.473264	0.998308	380	1.50985	-0.92749	1.57613	Pesticides
LBXPCBLA	3,3',4,4',5-Pentachlorobiphenyl (pncb) Lipid Adj (pg/g)	-0.50746	-2.22912	1.2142	0.996408	0.998308	460	0.878397	-0.577712	0	Polychlorinated Biphenyls (PCB)
LBXPDELA	p,p'-DDE Lipid Adj (ng/g)	1.10877	-0.271028	2.48858	0.99541	0.998308	471	0.703981	1.57501	0	Pesticides
LBXPFDE	Perfluorodecanoic acid (ng/mL)	0.279892	-0.986571	1.54636	0.669267	0.998308	1443	0.646155	0.433165	21.2126	Per- and Polyfluoroalkyl Substances (PFAS)
LBXPFHS	Perfluorohexane sulfonic acid (ng/mL)	1.13909	-0.640813	2.91899	0.221483	0.834819	1443	0.908112	1.25435	24.6459	Per- and Polyfluoroalkyl Substances (PFAS)
LBXPFNA	Perfluorononanoic acid (ng/mL)	1.55349	-0.146999	3.25399	0.0862755	0.56771	1443	0.867598	1.79057	23.4631	Per- and Polyfluoroalkyl Substances (PFAS)
LBXPFOA	Perfluorooctanoic acid (ng/mL)	1.49665	0.185305	2.80799	0.0342136	0.386876	1384	0.669053	2.23697	25.6254	Per- and Polyfluoroalkyl Substances (PFAS)
LBXPFOS	Perfluorooctane sulfonic acid (ng/mL)	0.261051	-0.995003	1.51711	0.687155	0.998308	1384	0.640844	0.407355	25.4354	Per- and Polyfluoroalkyl Substances (PFAS)
LBXPFUA	Perfluoroundecanoic acid (ng/mL)	0.934411	-0.485821	2.35464	0.211767	0.819205	1443	0.724608	1.28954	20.2189	Per- and Polyfluoroalkyl Substances (PFAS)
LBXSCU	Serum Copper (ug/dL)	-0.0166678	-1.20407	1.17074	0.978477	0.998308	1066	0.605818	-0.0275128	12.7277	Metals
LBXSZN	Serum Zinc (ug/dL)	0.579345	-0.458113	1.6168	0.293066	0.998308	1065	0.529315	1.09452	13.3623	Metals
LBXTHG	Blood mercury, total (ug/L)	0.867136	0.0359974	1.69827	0.0621769	0.507778	2439	0.42405	2.04489	12.6936	Metals
LBXTNALA	Trans-nonachlor Lipid Adj (ng/g)	-0.845117	-3.37618	1.68595	0.996284	0.998308	466	1.29136	-0.654439	0	Pesticides
LBXVCF	Blood Chloroform (pg/mL)	-0.790254	-1.77091	0.190399	0.140036	0.64329	1436	0.500333	-1.57946	12.0851	Volatile Organic Compounds (VOC)
LBXVDB	Blood 1,4-Dichlorobenzene (ng/mL)	-1.51898	-2.77265	-0.265322	0.0332608	0.386876	1475	0.639623	-2.37481	13.2836	Volatile Organic Compounds (VOC)
LBXVTO	Blood Toluene (ng/mL)	2.36779	1.2683	3.46727	0.994429	0.998308	790	0.560961	4.22095	0	Volatile Organic Compounds (VOC)
LBXVXY	Blood m-/p-Xylene (ng/mL)	1.64506	0.915788	2.37434	0.000567299	0.0416965	1442	0.37208	4.42126	14.1407	Volatile Organic Compounds (VOC)
SSBCEP	Bis(2-chloroethyl) phosphate (ug/L)	0.651461	-0.285043	1.58796	0.200257	0.795617	963	0.477808	1.36344	10.8937	Phosphate Flame Retardants (PFR)
SSBCPP	Bis(1-chloro-2-propyl) phosphate (ug/L)	1.44469	-0.111933	3.00131	0.0918378	0.56771	963	0.794194	1.81906	13.0935	Phosphate Flame Retardants (PFR)
SSBDCPP	Bis(1,3-dichloro-2-propyl) phosphate (ug/L)	1.5347	0.481334	2.58806	0.0135942	0.261609	957	0.53743	2.85562	12.9052	Phosphate Flame Retardants (PFR)
SSDBUP	Dibutyl phosphate (ug/L)	-0.310741	-1.29933	0.677845	0.549047	0.998308	964	0.504381	-0.616085	12.326	Phosphate Flame Retardants (PFR)
SSDPHP	Diphenyl phosphate (ug/L)	1.66438	0.492083	2.83667	0.0160169	0.261609	967	0.598109	2.78273	12.5096	Phosphate Flame Retardants (PFR)
URX14D	2,5-dichlorophenol (ug/L)	-0.925705	-2.22786	0.37645	0.186773	0.766756	1134	0.664365	-1.39337	13.0577	Pesticides
URX1NP	1-Aminonaphthalene, urine (pg/mL)	0.470116	-1.29643	2.23666	0.996509	0.998308	493	0.901298	0.521599	0	Aromatic Amines
URX24D	2,4-D (ug/L)	-0.0671443	-1.21411	1.07983	0.910496	0.998308	1047	0.585189	-0.11474	12.3508	Pesticides
URX2MH	2-Methylhippuric acid (ng/mL)	1.84232	0.658532	3.02612	0.00947134	0.261609	1022	0.603976	3.05033	12.7565	Volatile Organic Compounds (VOC)
URX2NP	2-Aminonaphthalene, urine (pg/mL)	0.628811	-1.14147	2.39909	0.996222	0.998308	500	0.903205	0.6962	0	Aromatic Amines
URX34M	3-methylhippuric acid & 4-methylhippuric acid (ng/mL)	1.46726	0.00734123	2.92719	0.0702227	0.516137	1070	0.744859	1.96986	13.1895	Volatile Organic Compounds (VOC)
URX4BP	4-Aminobiphenyl, urine (pg/mL)	-0.241864	-1.83309	1.34936	0.997066	0.998308	514	0.811849	-0.297917	0	Aromatic Amines
URXAAM	N-acetyl-S-(2-carbamoylethyl)-L-cysteine (ng/mL)	-0.620479	-2.32841	1.08745	0.488789	0.998308	1043	0.871391	-0.712056	13.2387	Volatile Organic Compounds (VOC)
URXAMC	N-acetyl-S-(N-methylcarbamoyl)-L-cysteine (ng/mL)	0.674605	-0.942412	2.29162	0.428006	0.998308	1070	0.825009	0.817695	13.2361	Volatile Organic Compounds (VOC)
URXANS	o-Anisidine, urine (pg/mL)	0.357066	-1.45781	2.17194	0.99681	0.998308	470	0.925956	0.385619	0	Aromatic Amines
URXATC	2-Aminothiazole-4-carboxylic acid (ng/mL)	0.770389	-0.760603	2.30138	0.343282	0.998308	1052	0.781119	0.986264	12.1216	Volatile Organic Compounds (VOC)
URXBMA	N-Acetyl-S-(benzyl)-L-cysteine (ng/mL)	1.11615	-0.261854	2.49415	0.136018	0.64329	1069	0.703063	1.58755	13.2148	Volatile Organic Compounds (VOC)
URXBP3	Urinary Benzophenone-3 (ng/mL)	1.90949	0.876541	2.94243	0.0034806	0.127912	1134	0.527013	3.62323	12.0295	Personal Care & Consumer Product Compounds
URXBPF	Urinary Bisphenol F (ug/L)	0.585591	-0.769605	1.94079	0.996027	0.998308	605	0.691427	0.846932	0	Personal Care & Consumer Product Compounds
URXBPH	Urinary Bisphenol A (ng/mL)	-0.981034	-2.3603	0.398233	0.187777	0.766756	1134	0.703708	-1.39409	12.3953	Personal Care & Consumer Product Compounds
URXBPM	N-Acetyl-S-(n-propyl)-L-cysteine (ng/mL)	0.978502	-0.145332	2.10234	0.112124	0.61178	1059	0.573385	1.70654	12.7527	Volatile Organic Compounds (VOC)
URXBPS	Urinary Bisphenol S (ug/L)	-0.161066	-1.62093	1.2988	0.997383	0.998308	605	0.74483	-0.216245	0	Personal Care & Consumer Product Compounds
URXCEM	N-acetyl-S-(2-Carboxyethyl)-L-cysteine (ng/mL)	0.493053	-1.10143	2.08754	0.554847	0.998308	1072	0.813513	0.606079	13.0644	Volatile Organic Compounds (VOC)
URXCNP	Mono(carboxynonyl) phthalate (ng/mL)	0.513004	-0.793359	1.81937	0.456885	0.998308	1134	0.666512	0.769685	11.5921	Phthalates & Plasticizers
URXCOP	Mono(carboxyoctyl) phthalate (ng/mL)	-0.189829	-1.58627	1.20662	0.794039	0.998308	1134	0.712472	-0.266437	13.1386	Phthalates & Plasticizers
URXCOTT	Total Cotinine, urine (ng/mL)	-3.41504	-4.57026	-2.25981	0.994114	0.998308	535	0.5894	-5.79409	0	Smoking Related Compounds
URXCPM	3,5,6-trichloropyridinol (ug/L)	-0.333422	-2.54043	1.87359	0.997072	0.998308	545	1.12603	-0.296104	0	Pesticides
URXCYM	N-acetyl-S-(2-cyanoethyl)-L-cysteine (ng/mL)	1.78043	-0.370113	3.93097	0.128401	0.64329	1061	1.09722	1.62268	13.1361	Volatile Organic Compounds (VOC)
URXDCB	2,4-dichlorophenol (ug/L)	-0.558804	-2.01653	0.898922	0.465546	0.998308	1134	0.743738	-0.751346	13.286	Pesticides
URXDEA	DEET acid (ug/L)	0.609483	-0.706685	1.92565	0.380299	0.998308	1050	0.671514	0.907625	13.2408	Pesticides
URXDHB	N-acetyl-S-(3,4-dihydroxybutyl)-L-cysteine (ng/mL)	-0.804817	-3.12765	1.51802	0.509197	0.998308	1074	1.18512	-0.679102	12.7679	Volatile Organic Compounds (VOC)
URXDMN	2,6-Dimethylaniline, urine (pg/mL)	-1.13895	-3.65138	1.37348	0.995979	0.998308	483	1.28185	-0.888521	0	Aromatic Amines
URXECP	Mono-2-ethyl-5-carboxypentyl phthalate (ng/mL)	-1.64608	-3.41608	0.123925	0.0926874	0.56771	1134	0.903062	-1.82277	12.3187	Phthalates & Plasticizers
URXHCTT	Total Hydroxycotinine, urine (ng/mL)	-3.55972	-4.816	-2.30345	0.994156	0.998308	535	0.640956	-5.55377	0	Smoking Related Compounds
URXHIBP	Mono-2-hydroxy-isobutyl phthalate (ng/mL)	-0.97094	-2.19462	0.252737	0.995422	0.998308	563	0.624325	-1.55518	0	Phthalates & Plasticizers
URXHM	Harman (pg/mL)	0.960895	-0.414585	2.33637	0.995549	0.998308	535	0.701775	1.36923	0	Aromatic Amines
URXHP2	N-acetyl-S-(2-hydroxypropyl)-L-cysteine (ng/mL)	1.19461	0.0294838	2.35973	0.0663083	0.513017	1063	0.594451	2.0096	12.6454	Volatile Organic Compounds (VOC)
URXHPM	N-acetyl-S-(3-Hydroxypropyl)-L-cysteine (ng/mL)	0.134029	-1.42969	1.69775	0.869156	0.998308	1068	0.797817	0.167995	13.0883	Volatile Organic Compounds (VOC)
URXMAD	Mandelic acid (ng/mL)	0.368762	-1.31972	2.05725	0.675743	0.998308	1058	0.861471	0.428061	12.7598	Volatile Organic Compounds (VOC)
URXMB3	N-Acetyl-S-(4-hydroxy-2-butenyl)-L-Cysteine (ng/mL)	0.461997	-1.09476	2.01875	0.570678	0.998308	1045	0.794262	0.581669	13.0816	Volatile Organic Compounds (VOC)
URXMBP	Mono-n-butyl phthalate (ng/mL)	-0.309383	-1.80593	1.18716	0.688632	0.998308	1647	0.763542	-0.405195	26.1374	Phthalates & Plasticizers
URXMC1	Mono-(3-carboxypropyl) phthalate (ng/mL)	0.305327	-0.924156	1.53481	0.634585	0.998308	1134	0.627287	0.486742	12.9347	Phthalates & Plasticizers
URXMEP	Mono-ethyl phthalate (ng/mL)	-0.203229	-1.5382	1.13175	0.767876	0.998308	1642	0.681109	-0.298379	25.0324	Phthalates & Plasticizers
URXMHBP	Mono-3-hydroxy-n-butyl phthalate (ng/mL)	-0.8544	-2.58005	0.871247	0.995892	0.998308	563	0.880432	-0.970432	0	Phthalates & Plasticizers
URXMHH	Mono-(2-ethyl-5-hydroxyhexyl) phthalate (ng/mL)	-0.248488	-1.83634	1.33937	0.764172	0.998308	1134	0.81013	-0.306726	12.3248	Phthalates & Plasticizers
URXMHP	Mono-(2-ethylhexyl) phthalate (ng/mL)	0.067673	-1.14625	1.2816	0.913944	0.998308	1647	0.619349	0.109265	22.8968	Phthalates & Plasticizers
URXMIB	Mono-isobutyl phthalate (ng/mL)	-0.208171	-1.61345	1.1971	0.776102	0.998308	1134	0.716978	-0.290346	13.0866	Phthalates & Plasticizers
URXMNM	Mono-n-methyl phthalate (ng/mL)	-0.908168	-2.59103	0.774698	0.611605	0.998308	529	0.858605	-1.05772	0.436051	Phthalates & Plasticizers
URXMOH	Mono-(2-ethyl-5-oxohexyl) phthalate (ng/mL)	-0.669176	-2.36461	1.02625	0.454112	0.998308	1134	0.865015	-0.7736	12.0214	Phthalates & Plasticizers
URXMPB	Methyl paraben (ng/mL)	1.43138	0.197849	2.66492	0.0430283	0.411131	1134	0.629355	2.27437	11.4818	Personal Care & Consumer Product Compounds
URXMZP	Mono-benzyl phthalate (ng/mL)	-1.10097	-2.45092	0.248986	0.122216	0.641633	1647	0.688753	-1.5985	25.5739	Phthalates & Plasticizers
URXNHM	Norharman (pg/mL)	-0.168303	-1.76219	1.42558	0.997426	0.998308	528	0.813205	-0.206963	0	Aromatic Amines
URXNO3	Urinary nitrate (ng/mL)	-0.343928	-1.58076	0.892907	0.597279	0.998308	1077	0.631039	-0.545019	10.358	Personal Care & Consumer Product Compounds
URXOP1	Dimethyl phosphate (ug/L)	-2.07561	-4.25385	0.102635	0.47063	0.998308	493	1.11135	-1.86765	0.476876	Pesticides
URXOP2	Diethylphosphate (ug/L)	0.334934	-1.18968	1.85955	0.786778	0.998308	496	0.777864	0.430581	0.493888	Pesticides
URXOP3	Dimethyl thiophosphate (ug/L)	-1.37586	-2.82535	0.0736363	0.488024	0.998308	496	0.739537	-1.86043	0.443299	Pesticides
URXOP4	Diethylthiophosphate (ug/L)	-0.45913	-1.80167	0.883412	0.714863	0.998308	487	0.684971	-0.670292	0.419657	Pesticides
URXOP5	Dimethyl dithiophosphate (ug/L)	-0.66191	-2.37629	1.05247	0.677039	0.998308	498	0.874683	-0.756743	0.463765	Pesticides
URXOPM	3-phenoxybenzoic acid (ug/L)	1.38948	0.208809	2.57015	0.0392412	0.411131	1047	0.602382	2.30664	12.293	Pesticides
URXOTD	o-Toluidine, urine (pg/mL)	-0.313128	-1.51383	0.887574	0.99653	0.998308	498	0.612603	-0.511144	0	Aromatic Amines
URXP01	1-naphthol (ng/L)	-1.0049	-2.24186	0.232069	0.135257	0.64329	1075	0.631104	-1.59228	13.0431	Polyaromatic Hydrocarbons (PAH)
URXP02	2-naphthol (ng/L)	-0.57642	-2.10637	0.953534	0.474038	0.998308	1075	0.780589	-0.738443	12.3568	Polyaromatic Hydrocarbons (PAH)
URXP03	3-fluorene (ng/L)	-0.579269	-2.252	1.09347	0.508917	0.998308	1081	0.853436	-0.678749	13.3225	Polyaromatic Hydrocarbons (PAH)
URXP04	2-fluorene (ng/L)	-0.2779	-2.05708	1.50128	0.764258	0.998308	1082	0.907747	-0.306143	13.237	Polyaromatic Hydrocarbons (PAH)
URXP05	3-phenanthrene (ng/L)	-0.160263	-1.4049	1.08437	0.870906	0.998308	529	0.635018	-0.252375	0.46473	Polyaromatic Hydrocarbons (PAH)
URXP06	1-phenanthrene (ng/L)	0.480706	-0.902901	1.86431	0.50767	0.998308	1082	0.705922	0.680962	13.1956	Polyaromatic Hydrocarbons (PAH)
URXP07	2-phenanthrene (ng/L)	-0.0113306	-1.43172	1.40906	0.991755	0.998308	527	0.724688	-0.0156352	0.462931	Polyaromatic Hydrocarbons (PAH)
URXP09	3-fluoranthene (ng/L)	-1.05626	-2.8031	0.69059	0.361301	0.998308	441	0.891248	-1.18514	1.93226	Polyaromatic Hydrocarbons (PAH)
URXP10	1-pyrene (ng/L)	0.10248	-1.50615	1.71111	0.902504	0.998308	1082	0.82073	0.124864	13.262	Polyaromatic Hydrocarbons (PAH)
URXP17	9-fluorene (ng/L)	0.0725721	-1.35536	1.5005	0.947784	0.998308	530	0.728536	0.0996137	0.461429	Polyaromatic Hydrocarbons (PAH)
URXP19	4-phenanthrene (ng/L)	-0.351662	-1.5784	0.875075	0.738315	0.998308	527	0.625887	-0.561863	0.47478	Polyaromatic Hydrocarbons (PAH)
URXP25	2 & 3-Hydroxyphenanthrene (ng/L)	0.59186	-1.1444	2.32811	0.996263	0.998308	552	0.885844	0.668131	0	Polyaromatic Hydrocarbons (PAH)
URXPAR	Paranitrophenol (ug/L)	-0.233074	-1.36838	0.90223	0.694444	0.998308	1009	0.579237	-0.402381	12.0602	Pesticides
URXPHG	Phenylglyoxylic acid (ng/mL)	0.772193	-0.631599	2.17599	0.300862	0.998308	1057	0.716221	1.07815	12.8028	Volatile Organic Compounds (VOC)
URXPHIP	2-Amino-1-methyl-6-phenylimidazo[4,5-b]pyridine (pg/mL)	-0.250904	-1.45487	0.953058	0.996753	0.998308	534	0.614267	-0.408461	0	Aromatic Amines
URXPMM	N-acetyl-s-(3-hydroxypropyl-1-methyl)-L-cysteine (ng/mL)	1.59942	0.127301	3.07154	0.0526062	0.454889	1068	0.75108	2.12949	13.1889	Volatile Organic Compounds (VOC)
URXPPB	Propyl paraben (ng/mL)	1.06481	-0.10573	2.23536	0.0989473	0.58181	1134	0.597216	1.78296	12.4638	Personal Care & Consumer Product Compounds
URXSCN	Urinary thiocyanate (ng/mL)	0.151514	-1.41712	1.72014	0.852572	0.998308	1076	0.800321	0.189317	13.9474	Smoking Related Compounds
URXTRS	Urinary Triclosan (ng/mL)	1.19875	-0.0565222	2.45403	0.0839104	0.56771	1134	0.640447	1.87175	13.0002	Personal Care & Consumer Product Compounds
URXUAB	Urinary Arsenobetaine (ug/L)	0.725567	-0.587713	2.03885	0.299435	0.998308	1091	0.670041	1.08287	12.4241	Metals
URXUAS	Urinary total Arsenic (ug/L)	0.720903	-0.796019	2.23782	0.369964	0.998308	1090	0.77394	0.931471	12.0052	Metals
URXUBA	Barium, urine (ng/mL)	0.395397	-0.659304	1.4501	0.469111	0.998308	1543	0.538113	0.734784	25.7481	Metals
URXUCD	Urinary cadmium (ng/mL)	-2.72219	-4.26521	-1.17918	0.00192298	0.0942262	1549	0.787253	-3.45784	25.5131	Metals
URXUCO	Cobalt, urine (ng/mL)	-0.0847867	-1.47611	1.30653	0.905843	0.998308	1601	0.709857	-0.119442	26.0015	Metals
URXUCS	Cesium, urine (ng/mL)	0.646519	-0.969973	2.26301	0.440354	0.998308	1600	0.824741	0.783906	25.3696	Metals
URXUDMA	Urinary Dimethylarsonic acid (ug/L)	0.416987	-1.32836	2.16233	0.647498	0.998308	1091	0.890482	0.468271	12.7449	Metals
URXUHG	Mercury, urine (ug/L)	0.282505	-0.860552	1.42556	0.636019	0.998308	1093	0.583192	0.484412	13.2233	Metals
URXUMO	Molybdenum, urine (ng/mL)	-1.06993	-2.04689	-0.0929701	0.0447489	0.411131	1549	0.49845	-2.14652	19.2954	Metals
URXUP8	Perchlorate, urine (ng/mL)	-0.266953	-1.72144	1.18753	0.724973	0.998308	1077	0.742085	-0.359733	12.6677	Personal Care & Consumer Product Compounds
URXUPB	Lead, urine (ng/mL)	-1.61711	-2.94807	-0.286153	0.0249735	0.367111	1601	0.67906	-2.3814	25.6245	Metals
URXUSB	Antimony, urine (ng/mL)	-1.41211	-2.62965	-0.194574	0.0321401	0.386876	1560	0.621194	-2.27323	24.2757	Metals
URXUSN	Tin, urine (ug/L)	-0.949082	-2.20059	0.302422	0.166389	0.741189	1091	0.638522	-1.48637	10.5693	Metals
URXUSR	Strontium, urine (ug/L)	0.0366829	-1.18779	1.26115	0.954091	0.998308	1090	0.624729	0.0587181	12.6896	Metals
URXUTL	Thallium, urine (ng/mL)	0.690804	-0.569579	1.95119	0.293125	0.998308	1584	0.643052	1.07426	24.6158	Metals
URXUTU	Tungsten, urine (ng/mL)	-1.03704	-1.81255	-0.261523	0.0149393	0.261609	1573	0.39567	-2.62096	24.1315	Metals
URXUUR	Uranium, urine (ng/mL)	-0.0257878	-0.905763	0.854188	0.955145	0.998308	1091	0.448967	-0.057438	11.9602	Metals
VNSUMARS	Sum of arsenic metabolites (ug/L)	0.157254	-1.55669	1.8712	0.860078	0.998308	1091	0.874461	0.179829	12.9116	Metals
VNSUMDEHP	Sum of metabolites of DEHP	-0.866293	-2.60678	0.874196	0.348399	0.998308	1134	0.888005	-0.97555	12.0931	Phthalates & Plasticizers
