## Supplemental Table 8 for "Exposome-wide association study of cognition among older adults in the National Health and Nutrition Examination Survey"

### Sheet: Supplemental Table 8
Variable name	Chemical name	Relative risk estimate	Lower 95% CI (RR)	Upper 95% CI (RR)	Coefficient estimate	Lower 95% CI	Upper 95% CI	Unadjusted p-value	Adjusted p-value	N	Standard error	Statistic	Degrees of freedom	Chemical family
LBX074LA	PCB74 Lipid Adj (ng/g)	0.970784	0.75632	1.24606	-0.0296511	-0.279291	0.219989	0.88261	0.979393	452	0.127367	-0.2328	0.437897	Polychlorinated Biphenyls (PCB)
LBX118LA	PCB118 Lipid Adj (ng/g)	0.927851	0.718854	1.19761	-0.0748843	-0.330097	0.180328	0.737168	0.979393	453	0.13021	-0.575103	0.457191	Polychlorinated Biphenyls (PCB)
LBX153LA	PCB153 Lipid Adj (ng/g)	0.951526	0.76908	1.17725	-0.0496884	-0.26256	0.163184	0.783999	0.979393	456	0.108608	-0.457502	0.441979	Polychlorinated Biphenyls (PCB)
LBX170LA	PCB170 Lipid Adj (ng/g)	0.973231	0.763481	1.2406	-0.0271342	-0.269866	0.215598	0.896048	0.979393	409	0.123843	-0.219101	0.361214	Polychlorinated Biphenyls (PCB)
LBX180LA	PCB180 Lipid Adj (ng/g)	0.939377	0.757141	1.16548	-0.0625384	-0.278206	0.15313	0.759143	0.979393	451	0.110035	-0.568351	0.373332	Polychlorinated Biphenyls (PCB)
LBX187LA	PCB187 Lipid Adj (ng/g)	1.01975	0.833719	1.24729	0.0195581	-0.181859	0.220975	0.906106	0.979393	457	0.102764	0.190321	0.397742	Polychlorinated Biphenyls (PCB)
LBX3AL	Propanaldehyde (ng/mL)	0.945851	0.75134	1.19072	-0.0556707	-0.285897	0.174555	0.709538	0.979393	434	0.117462	-0.473946	1.15455	Aldehydes
LBX4AL	Butyraldehyde (ng/mL)	0.906332	0.715711	1.14772	-0.0983499	-0.334478	0.137778	0.572114	0.979393	445	0.120474	-0.81636	0.931363	Aldehydes
LBX5AL	Pentanaldehyde (ng/mL)	0.772186	0.654883	0.9105	-0.25853	-0.423299	-0.0937613	0.187009	0.836385	449	0.0840658	-3.07533	1.06914	Aldehydes
LBX6AL	Hexanaldehyde (ng/mL)	0.763849	0.583555	0.999847	-0.269385	-0.538617	-0.000153175	0.479224	0.979393	401	0.137363	-1.96112	0.439986	Aldehydes
LBX7AL	Heptaldehyde (ng/mL)	0.850712	0.689277	1.04996	-0.161681	-0.372112	0.0487495	0.386869	0.979393	378	0.107363	-1.50594	0.925534	Aldehydes
LBXACR	Acrylamide (pmoL/g Hb)	0.832565	0.58314	1.18868	-0.183244	-0.539327	0.17284	0.480134	0.979393	515	0.181675	-1.00863	1.14129	Acrylamide
LBXBCD	Blood cadmium (ug/L)	1.08777	0.950999	1.24422	0.0841335	-0.0502422	0.218509	0.233192	0.860073	3955	0.068559	1.22717	21.233	Metals
LBXBGM	Methylmercury (ug/L)	0.914032	0.784011	1.06562	-0.0898893	-0.243333	0.0635541	0.273849	0.914904	2431	0.0782875	-1.1482	11.6862	Metals
LBXBHCLA	Beta-hexachlorocyclohexane Lipid Adj (ng/g)	1.20733	0.927033	1.57237	0.18841	-0.0757659	0.452585	0.568464	0.979393	459	0.134783	1.39787	0.399251	Pesticides
LBXBMN	Blood manganese (ug/L)	1.02092	0.845665	1.23249	0.020704	-0.167632	0.20904	0.832269	0.979393	2439	0.09609	0.215465	15.2023	Metals
LBXBPB	Blood lead (ug/dL)	1.045	0.933282	1.17009	0.0440171	-0.0690474	0.157082	0.451836	0.979393	3955	0.057686	0.763047	27.9164	Metals
LBXBZAL	Benzaldehyde (ng/mL)	0.900953	0.658411	1.23284	-0.104302	-0.417926	0.209322	0.645705	0.979393	377	0.160012	-0.651838	0.862517	Aldehydes
LBXCOT	Serum cotinine (ng/mL)	1.18166	1.06562	1.31033	0.166918	0.0635581	0.270277	0.00375705	0.237272	4687	0.0527345	3.16525	27.5937	Smoking Related Compounds
LBXD03LA	1,2,3,6,7,8-Hexachlorodibenzo-p-dioxin Lipid Adj (pg/g)	1.17858	0.927436	1.49772	0.164307	-0.0753319	0.403945	0.586206	0.979393	454	0.122265	1.34386	0.379745	Dioxins
LBXD05LA	1,2,3,4,6,7,8-Heptachlororodibenzo-p-dioxin Lipid Adj (pg/g)	1.09616	0.7836	1.53339	0.0918141	-0.243856	0.427484	0.797774	0.979393	457	0.17126	0.536108	0.274851	Dioxins
LBXD07LA	1,2,3,4,6,7,8,9-Octachlorodibenzo-p-dioxin Lipid Adj (pg/g)	1.10573	0.763604	1.60114	0.100504	-0.269707	0.470715	0.77036	0.979393	460	0.188883	0.532097	0.37615	Dioxins
LBXEOA	Ethylene Oxide (pmol/g Hb)	0.932149	0.549195	1.58214	-0.0702629	-0.599302	0.458776	0.835573	0.979393	537	0.269918	-0.260312	1.07362	Volatile Organic Compounds (VOC)
LBXFOR	Formaldehyde (nmol/g Hb)	1.03838	0.824182	1.30825	0.0376632	-0.193364	0.26869	0.812033	0.979393	464	0.117871	0.319529	0.812573	Aldehydes
LBXGLY	Glycideamide (pmol/g Hb)	1.04784	0.768959	1.42786	0.0467284	-0.262718	0.356175	0.818779	0.979393	493	0.157881	0.295972	0.949803	Acrylamide
LBXHXCLA	3,3',4,4',5,5'-hexachlorobiphenyl Lipid Adj (pg/g)	1.12992	0.857336	1.48916	0.122143	-0.153925	0.39821	0.697287	0.979393	459	0.140851	0.867178	0.32456	Polychlorinated Biphenyls (PCB)
LBXI5AL	Isopentanaldehyde (ng/mL)	0.962495	0.595083	1.55675	-0.038226	-0.519054	0.442602	0.900783	0.979393	460	0.24532	-0.155821	1.04307	Aldehydes
LBXMFOS	Branched iso of PFOS (ng/mL)	0.831061	0.724584	0.953185	-0.185052	-0.322157	-0.0479459	0.254827	0.871154	558	0.0699519	-2.64541	0.88751	Per- and Polyfluoroalkyl Substances (PFAS)
LBXMPAH	2-(N-methyl-PFOSA) acetate (ng/mL)	1.03908	0.880152	1.22671	0.0383385	-0.12766	0.204337	0.656081	0.979393	1421	0.0846933	0.452674	18.3793	Per- and Polyfluoroalkyl Substances (PFAS)
LBXNFOA	Linear perfluorooctanoate (ng/mL)	0.813943	0.684953	0.967225	-0.205865	-0.378404	-0.0333246	0.239884	0.860073	558	0.0880306	-2.33856	1.09317	Per- and Polyfluoroalkyl Substances (PFAS)
LBXNFOS	Linear perfluorooctane sulfonate (ng/mL)	0.923388	0.728007	1.17121	-0.0797055	-0.317445	0.158034	0.629863	0.979393	558	0.121296	-0.657117	1.00034	Per- and Polyfluoroalkyl Substances (PFAS)
LBXNM	Blood Nitromethane (pg/mL)	1.14376	1.00335	1.30381	0.134317	0.00334613	0.265289	0.157352	0.836385	561	0.0668221	2.01008	2.4694	Volatile Organic Compounds (VOC)
LBXOXYLA	Oxychlordane Lipid Adj (ng/g)	1.241	0.864537	1.7814	0.21592	-0.145561	0.577402	0.247822	0.867376	380	0.184429	1.17075	45.2994	Pesticides
LBXPCBLA	3,3',4,4',5-Pentachlorobiphenyl (pncb) Lipid Adj (pg/g)	1.04942	0.843591	1.30547	0.048238	-0.170087	0.266563	0.808313	0.979393	460	0.11139	0.433054	0.362262	Polychlorinated Biphenyls (PCB)
LBXPDELA	p,p'-DDE Lipid Adj (ng/g)	1.07635	0.878606	1.31859	0.0735723	-0.129419	0.276564	0.702209	0.979393	471	0.103567	0.710383	0.422025	Pesticides
LBXPFDE	Perfluorodecanoic acid (ng/mL)	0.813764	0.610311	1.08504	-0.206085	-0.493787	0.0816165	0.178616	0.836385	1443	0.146787	-1.40398	16.7304	Per- and Polyfluoroalkyl Substances (PFAS)
LBXPFHS	Perfluorohexane sulfonic acid (ng/mL)	0.801105	0.585395	1.0963	-0.221763	-0.535469	0.0919425	0.18776	0.836385	1443	0.160054	-1.38555	13.8705	Per- and Polyfluoroalkyl Substances (PFAS)
LBXPFNA	Perfluorononanoic acid (ng/mL)	0.762643	0.563353	1.03243	-0.270966	-0.573849	0.0319181	0.0902867	0.643163	1443	0.154533	-1.75345	28.4689	Per- and Polyfluoroalkyl Substances (PFAS)
LBXPFOA	Perfluorooctanoic acid (ng/mL)	0.806592	0.700291	0.929029	-0.214937	-0.356259	-0.0736148	0.00753573	0.237272	1384	0.0721032	-2.98096	19.472	Per- and Polyfluoroalkyl Substances (PFAS)
LBXPFOS	Perfluorooctane sulfonic acid (ng/mL)	0.863019	0.748812	0.994645	-0.147319	-0.289268	-0.00536953	0.0574509	0.643163	1384	0.072423	-2.03414	17.4242	Per- and Polyfluoroalkyl Substances (PFAS)
LBXPFUA	Perfluoroundecanoic acid (ng/mL)	0.937367	0.765469	1.14787	-0.0646805	-0.267266	0.137905	0.541713	0.979393	1443	0.10336	-0.625778	13.7448	Per- and Polyfluoroalkyl Substances (PFAS)
LBXSCU	Serum Copper (ug/dL)	0.931807	0.699742	1.24083	-0.0706292	-0.357043	0.215784	0.636788	0.979393	1066	0.146129	-0.483333	13.1819	Metals
LBXSZN	Serum Zinc (ug/dL)	0.824753	0.696233	0.976997	-0.192671	-0.36207	-0.0232718	0.0425842	0.643163	1065	0.0864282	-2.22926	14.0831	Metals
LBXTHG	Blood mercury, total (ug/L)	0.925275	0.803008	1.06616	-0.0776639	-0.21939	0.0640624	0.304216	0.979393	2439	0.0723093	-1.07405	11.8321	Metals
LBXTNALA	Trans-nonachlor Lipid Adj (ng/g)	1.19532	0.897828	1.59137	0.17841	-0.107777	0.464597	0.586647	0.979393	466	0.146014	1.22187	0.420523	Pesticides
LBXVCF	Blood Chloroform (pg/mL)	1.13314	1.00723	1.2748	0.124994	0.00720063	0.242788	0.055666	0.643163	1436	0.0600988	2.07981	14.549	Volatile Organic Compounds (VOC)
LBXVDB	Blood 1,4-Dichlorobenzene (ng/mL)	1.0442	0.916964	1.18908	0.043247	-0.0866872	0.173181	0.525475	0.979393	1475	0.0662929	0.652362	13.0707	Volatile Organic Compounds (VOC)
LBXVTO	Blood Toluene (ng/mL)	0.656535	0.492499	0.875206	-0.42078	-0.708264	-0.133296	0.196816	0.850375	790	0.146675	-2.86878	1.08888	Volatile Organic Compounds (VOC)
LBXVXY	Blood m-/p-Xylene (ng/mL)	0.79638	0.667074	0.95075	-0.227679	-0.404854	-0.0505046	0.0230544	0.564833	1442	0.0903953	-2.51871	15.6723	Volatile Organic Compounds (VOC)
SSBCEP	Bis(2-chloroethyl) phosphate (ug/L)	0.979899	0.835999	1.14857	-0.0203059	-0.179128	0.138516	0.806561	0.979393	963	0.0810316	-0.250593	11.4709	Phosphate Flame Retardants (PFR)
SSBCPP	Bis(1-chloro-2-propyl) phosphate (ug/L)	0.850131	0.723202	0.999338	-0.162364	-0.324067	-0.000661844	0.0703266	0.643163	963	0.0825013	-1.96802	13.267	Phosphate Flame Retardants (PFR)
SSBDCPP	Bis(1,3-dichloro-2-propyl) phosphate (ug/L)	0.830971	0.682769	1.01134	-0.185161	-0.381599	0.0112772	0.0873736	0.643163	957	0.100223	-1.84748	13.1033	Phosphate Flame Retardants (PFR)
SSDBUP	Dibutyl phosphate (ug/L)	0.880839	0.747849	1.03748	-0.12688	-0.290554	0.0367942	0.149955	0.836385	964	0.0835073	-1.51939	14.6456	Phosphate Flame Retardants (PFR)
SSDPHP	Diphenyl phosphate (ug/L)	0.835475	0.700212	0.996868	-0.179754	-0.356371	-0.00313721	0.0650927	0.643163	967	0.0901108	-1.99482	14.5887	Phosphate Flame Retardants (PFR)
URX14D	2,5-dichlorophenol (ug/L)	1.01768	0.855205	1.21103	0.0175279	-0.156415	0.19147	0.846333	0.979393	1134	0.0887462	0.197506	13.6933	Pesticides
URX1NP	1-Aminonaphthalene, urine (pg/mL)	0.627855	0.40326	0.977538	-0.465446	-0.908174	-0.0227182	0.466785	0.979393	493	0.225882	-2.06058	0.445082	Aromatic Amines
URX24D	2,4-D (ug/L)	0.973566	0.846316	1.11995	-0.0267898	-0.166863	0.113283	0.713837	0.979393	1047	0.0714658	-0.374862	12.9343	Pesticides
URX2MH	2-Methylhippuric acid (ng/mL)	0.710545	0.607375	0.83124	-0.341723	-0.49861	-0.184837	0.000876839	0.128895	1022	0.0800439	-4.2692	13.2505	Volatile Organic Compounds (VOC)
URX2NP	2-Aminonaphthalene, urine (pg/mL)	0.868669	0.670478	1.12544	-0.140793	-0.399765	0.118178	0.605314	0.979393	500	0.132128	-1.06558	0.448419	Aromatic Amines
URX34M	3-methylhippuric acid & 4-methylhippuric acid (ng/mL)	0.742465	0.618935	0.89065	-0.297779	-0.479755	-0.115803	0.00807047	0.237272	1070	0.0928449	-3.20728	11.3133	Volatile Organic Compounds (VOC)
URX4BP	4-Aminobiphenyl, urine (pg/mL)	0.958947	0.658591	1.39628	-0.0419196	-0.417652	0.333813	0.885749	0.979393	514	0.1917	-0.218673	0.485717	Aromatic Amines
URXAAM	N-acetyl-S-(2-carbamoylethyl)-L-cysteine (ng/mL)	0.950792	0.74795	1.20865	-0.0504595	-0.290419	0.1895	0.686313	0.979393	1043	0.122428	-0.412155	14.3595	Volatile Organic Compounds (VOC)
URXAMC	N-acetyl-S-(N-methylcarbamoyl)-L-cysteine (ng/mL)	0.90604	0.689439	1.19069	-0.0986713	-0.371878	0.174535	0.49037	0.979393	1070	0.139391	-0.707874	14.3391	Volatile Organic Compounds (VOC)
URXANS	o-Anisidine, urine (pg/mL)	1.05402	0.818976	1.35653	0.0526141	-0.1997	0.304929	0.838758	0.979393	470	0.128732	0.40871	0.266386	Aromatic Amines
URXATC	2-Aminothiazole-4-carboxylic acid (ng/mL)	0.86101	0.702653	1.05505	-0.14965	-0.352892	0.0535928	0.182309	0.836385	1052	0.103695	-1.44317	9.15294	Volatile Organic Compounds (VOC)
URXBMA	N-Acetyl-S-(benzyl)-L-cysteine (ng/mL)	0.882801	0.742121	1.05015	-0.124656	-0.298242	0.0489311	0.180696	0.836385	1069	0.0885647	-1.40751	14.2622	Volatile Organic Compounds (VOC)
URXBP3	Urinary Benzophenone-3 (ng/mL)	0.837744	0.698821	1.00428	-0.177042	-0.358361	0.00427583	0.0806767	0.643163	1134	0.0925093	-1.91378	11.582	Personal Care & Consumer Product Compounds
URXBPF	Urinary Bisphenol F (ug/L)	0.955265	0.676287	1.34933	-0.0457663	-0.391138	0.299605	0.883268	0.979393	605	0.17621	-0.259726	0.320462	Personal Care & Consumer Product Compounds
URXBPH	Urinary Bisphenol A (ng/mL)	1.08846	0.880888	1.34493	0.0847594	-0.126825	0.296344	0.449648	0.979393	1134	0.107951	0.785165	10.5389	Personal Care & Consumer Product Compounds
URXBPM	N-Acetyl-S-(n-propyl)-L-cysteine (ng/mL)	0.93333	0.792851	1.0987	-0.0689964	-0.23212	0.0941268	0.422047	0.979393	1059	0.0832261	-0.829023	13.0051	Volatile Organic Compounds (VOC)
URXBPS	Urinary Bisphenol S (ug/L)	1.05851	0.756553	1.48097	0.0568586	-0.278982	0.392699	0.849902	0.979393	605	0.171347	0.331833	0.347481	Personal Care & Consumer Product Compounds
URXCEM	N-acetyl-S-(2-Carboxyethyl)-L-cysteine (ng/mL)	0.99952	0.792074	1.2613	-0.000480467	-0.2331	0.232139	0.996834	0.998165	1072	0.118683	-0.00404831	12.3949	Volatile Organic Compounds (VOC)
URXCNP	Mono(carboxynonyl) phthalate (ng/mL)	1.00571	0.812369	1.24506	0.00568989	-0.2078	0.21918	0.959543	0.986384	1134	0.108923	0.0522375	8.52068	Phthalates & Plasticizers
URXCOP	Mono(carboxyoctyl) phthalate (ng/mL)	1.12345	0.941101	1.34112	0.116401	-0.0607043	0.293507	0.221321	0.860073	1134	0.0903601	1.2882	12.3339	Phthalates & Plasticizers
URXCOTT	Total Cotinine, urine (ng/mL)	1.41046	0.951281	2.09129	0.343917	-0.0499457	0.73778	0.307117	0.979393	535	0.200951	1.71145	1.1806	Smoking Related Compounds
URXCPM	3,5,6-trichloropyridinol (ug/L)	0.908088	0.679072	1.21434	-0.0964136	-0.387028	0.194201	0.7211	0.979393	545	0.148273	-0.650244	0.419483	Pesticides
URXCYM	N-acetyl-S-(2-cyanoethyl)-L-cysteine (ng/mL)	0.85407	0.565499	1.2899	-0.157742	-0.570046	0.254563	0.467557	0.979393	1061	0.210359	-0.749867	12.1936	Volatile Organic Compounds (VOC)
URXDCB	2,4-dichlorophenol (ug/L)	0.966206	0.842141	1.10855	-0.0343783	-0.171807	0.103051	0.631638	0.979393	1134	0.0701169	-0.490299	13.7773	Pesticides
URXDEA	DEET acid (ug/L)	0.899982	0.715573	1.13191	-0.105381	-0.334672	0.123911	0.381909	0.979393	1050	0.116985	-0.900801	15.022	Pesticides
URXDHB	N-acetyl-S-(3,4-dihydroxybutyl)-L-cysteine (ng/mL)	1.06323	0.745464	1.51646	0.0613137	-0.293749	0.416376	0.743335	0.979393	1074	0.181154	0.338461	8.38569	Volatile Organic Compounds (VOC)
URXDMN	2,6-Dimethylaniline, urine (pg/mL)	1.10845	0.919868	1.3357	0.102964	-0.0835253	0.289453	0.584297	0.979393	483	0.0951475	1.08215	0.497851	Aromatic Amines
URXECP	Mono-2-ethyl-5-carboxypentyl phthalate (ng/mL)	1.28607	1.04264	1.58633	0.25159	0.0417557	0.461424	0.0417009	0.643163	1134	0.107058	2.35003	9.57425	Phthalates & Plasticizers
URXHCTT	Total Hydroxycotinine, urine (ng/mL)	1.38885	0.89878	2.14615	0.328478	-0.106717	0.763674	0.350808	0.979393	535	0.222038	1.47938	1.17996	Smoking Related Compounds
URXHIBP	Mono-2-hydroxy-isobutyl phthalate (ng/mL)	1.08812	0.834303	1.41917	0.0844555	-0.181158	0.350069	0.714999	0.979393	563	0.135517	0.623208	0.482308	Phthalates & Plasticizers
URXHM	Harman (pg/mL)	0.874776	0.647242	1.1823	-0.133788	-0.435035	0.16746	0.645064	0.979393	535	0.153698	-0.87046	0.465707	Aromatic Amines
URXHP2	N-acetyl-S-(2-hydroxypropyl)-L-cysteine (ng/mL)	0.860034	0.740494	0.998872	-0.150783	-0.300437	-0.00112912	0.0673523	0.643163	1063	0.0763542	-1.97479	14.7228	Volatile Organic Compounds (VOC)
URXHPM	N-acetyl-S-(3-Hydroxypropyl)-L-cysteine (ng/mL)	1.11784	0.882559	1.41585	0.111398	-0.12493	0.347727	0.378812	0.979393	1068	0.120576	0.923888	9.33292	Volatile Organic Compounds (VOC)
URXMAD	Mandelic acid (ng/mL)	0.821773	0.631299	1.06972	-0.196291	-0.459975	0.0673928	0.170597	0.836385	1058	0.134533	-1.45906	11.8245	Volatile Organic Compounds (VOC)
URXMB3	N-Acetyl-S-(4-hydroxy-2-butenyl)-L-Cysteine (ng/mL)	0.982309	0.696689	1.38502	-0.0178489	-0.361416	0.325718	0.9204	0.986384	1045	0.175289	-0.101825	13.4331	Volatile Organic Compounds (VOC)
URXMBP	Mono-n-butyl phthalate (ng/mL)	1.16265	1.00952	1.33902	0.150705	0.00947258	0.291938	0.0459392	0.643163	1647	0.0720575	2.09146	27.2466	Phthalates & Plasticizers
URXMC1	Mono-(3-carboxypropyl) phthalate (ng/mL)	1.04002	0.861011	1.25625	0.0392414	-0.149649	0.228131	0.690235	0.979393	1134	0.0963724	0.407185	13.5425	Phthalates & Plasticizers
URXMEP	Mono-ethyl phthalate (ng/mL)	1.06578	0.914003	1.24275	0.0637045	-0.089921	0.21733	0.424176	0.979393	1642	0.0783804	0.812761	24.5235	Phthalates & Plasticizers
URXMHBP	Mono-3-hydroxy-n-butyl phthalate (ng/mL)	1.30464	1.03696	1.64142	0.265929	0.0362964	0.495561	0.457287	0.979393	563	0.117159	2.2698	0.428708	Phthalates & Plasticizers
URXMHH	Mono-(2-ethyl-5-hydroxyhexyl) phthalate (ng/mL)	1.18778	0.970448	1.45378	0.172085	-0.0299972	0.374168	0.11847	0.75718	1134	0.103103	1.66906	13.2957	Phthalates & Plasticizers
URXMHP	Mono-(2-ethylhexyl) phthalate (ng/mL)	1.06759	0.916853	1.2431	0.0654001	-0.0868086	0.217609	0.407314	0.979393	1647	0.0776575	0.842161	26.2194	Phthalates & Plasticizers
URXMIB	Mono-isobutyl phthalate (ng/mL)	1.01251	0.754194	1.35929	0.0124282	-0.282106	0.306962	0.935391	0.986384	1134	0.150272	0.0827048	12.5501	Phthalates & Plasticizers
URXMNM	Mono-n-methyl phthalate (ng/mL)	1.0111	0.772175	1.32396	0.01104	-0.258545	0.280625	0.945764	0.986384	529	0.137543	0.0802656	1.43309	Phthalates & Plasticizers
URXMOH	Mono-(2-ethyl-5-oxohexyl) phthalate (ng/mL)	1.19467	0.98223	1.45306	0.177872	-0.0179302	0.373675	0.102379	0.684077	1134	0.0998993	1.78052	11.0863	Phthalates & Plasticizers
URXMPB	Methyl paraben (ng/mL)	0.849537	0.714222	1.01049	-0.163064	-0.336562	0.0104338	0.0918804	0.643163	1134	0.0885193	-1.84213	11.2797	Personal Care & Consumer Product Compounds
URXMZP	Mono-benzyl phthalate (ng/mL)	1.22603	1.06747	1.40814	0.20378	0.0652929	0.342267	0.00795499	0.237272	1647	0.0706567	2.88409	25.0423	Phthalates & Plasticizers
URXNHM	Norharman (pg/mL)	0.984532	0.706507	1.37197	-0.0155887	-0.347422	0.316245	0.952836	0.986384	528	0.169303	-0.0920757	0.426634	Aromatic Amines
URXNO3	Urinary nitrate (ng/mL)	1.14634	0.866558	1.51644	0.136571	-0.143226	0.416369	0.360726	0.979393	1077	0.142754	0.956693	10.2579	Personal Care & Consumer Product Compounds
URXOP1	Dimethyl phosphate (ug/L)	1.11987	0.786529	1.59448	0.11321	-0.240126	0.466547	0.599269	0.979393	493	0.180274	0.627992	1.83095	Pesticides
URXOP2	Diethylphosphate (ug/L)	0.976811	0.833202	1.14517	-0.0234617	-0.182479	0.135556	0.802982	0.979393	496	0.0811315	-0.28918	1.75384	Pesticides
URXOP3	Dimethyl thiophosphate (ug/L)	1.10798	0.859695	1.42798	0.102542	-0.151178	0.356262	0.517276	0.979393	496	0.129449	0.792142	1.84491	Pesticides
URXOP4	Diethylthiophosphate (ug/L)	1.21875	0.966703	1.53651	0.197825	-0.0338642	0.429515	0.237622	0.860073	487	0.118209	1.67352	1.97723	Pesticides
URXOP5	Dimethyl dithiophosphate (ug/L)	0.946409	0.709903	1.26171	-0.0550804	-0.342627	0.232466	0.74658	0.979393	498	0.146707	-0.375444	1.81683	Pesticides
URXOPM	3-phenoxybenzoic acid (ug/L)	0.915064	0.754534	1.10975	-0.0887613	-0.281655	0.104133	0.382419	0.979393	1047	0.0984153	-0.901905	13.9467	Pesticides
URXOTD	o-Toluidine, urine (pg/mL)	1.03665	0.824064	1.30407	0.0359931	-0.193507	0.265493	0.842006	0.979393	498	0.117092	0.307392	0.493398	Aromatic Amines
URXP01	1-naphthol (ng/L)	0.979502	0.703066	1.36463	-0.0207109	-0.352305	0.310883	0.904308	0.979393	1075	0.169181	-0.122419	13.9968	Polyaromatic Hydrocarbons (PAH)
URXP02	2-naphthol (ng/L)	0.955966	0.717664	1.2734	-0.045033	-0.331754	0.241688	0.762734	0.979393	1075	0.146286	-0.307841	14.0056	Polyaromatic Hydrocarbons (PAH)
URXP03	3-fluorene (ng/L)	0.946003	0.687335	1.30202	-0.0555098	-0.374933	0.263914	0.739009	0.979393	1081	0.162971	-0.340611	12.5976	Polyaromatic Hydrocarbons (PAH)
URXP04	2-fluorene (ng/L)	1.02767	0.733596	1.43964	0.027297	-0.309797	0.364391	0.876149	0.979393	1082	0.171987	0.158716	14.0635	Polyaromatic Hydrocarbons (PAH)
URXP05	3-phenanthrene (ng/L)	1.11208	0.773322	1.59923	0.106231	-0.25706	0.469522	0.644161	0.979393	529	0.185353	0.573128	1.41624	Polyaromatic Hydrocarbons (PAH)
URXP06	1-phenanthrene (ng/L)	1.04467	0.871707	1.25195	0.0436994	-0.137302	0.224701	0.643383	0.979393	1082	0.0923477	0.473205	13.9556	Polyaromatic Hydrocarbons (PAH)
URXP07	2-phenanthrene (ng/L)	0.994659	0.754844	1.31066	-0.00535566	-0.281244	0.270533	0.974357	0.987796	527	0.140759	-0.0380483	1.39565	Polyaromatic Hydrocarbons (PAH)
URXP09	3-fluoranthene (ng/L)	0.915016	0.742118	1.1282	-0.0888137	-0.298246	0.120619	0.405897	0.979393	441	0.106853	-0.831173	9613.04	Polyaromatic Hydrocarbons (PAH)
URXP10	1-pyrene (ng/L)	0.928224	0.761566	1.13135	-0.0744818	-0.272378	0.123415	0.472591	0.979393	1082	0.100968	-0.737681	14.3612	Polyaromatic Hydrocarbons (PAH)
URXP17	9-fluorene (ng/L)	1.10945	0.90127	1.36571	0.103862	-0.103951	0.311674	0.448812	0.979393	530	0.106027	0.979579	1.64858	Polyaromatic Hydrocarbons (PAH)
URXP19	4-phenanthrene (ng/L)	1.00559	0.78111	1.29457	0.00557	-0.24704	0.25818	0.97059	0.987796	527	0.128882	0.0432177	1.49088	Polyaromatic Hydrocarbons (PAH)
URXP25	2 & 3-Hydroxyphenanthrene (ng/L)	0.956594	0.661911	1.38247	-0.0443761	-0.412625	0.323873	0.878157	0.979393	552	0.187882	-0.236191	0.471785	Polyaromatic Hydrocarbons (PAH)
URXPAR	Paranitrophenol (ug/L)	0.973587	0.782092	1.21197	-0.0267685	-0.245783	0.192246	0.814454	0.979393	1009	0.111742	-0.239556	12.8473	Pesticides
URXPHG	Phenylglyoxylic acid (ng/mL)	0.87695	0.64834	1.18617	-0.131306	-0.43334	0.170729	0.409208	0.979393	1057	0.154099	-0.852084	13.3374	Volatile Organic Compounds (VOC)
URXPHIP	2-Amino-1-methyl-6-phenylimidazo[4,5-b]pyridine (pg/mL)	0.839961	0.592429	1.19092	-0.1744	-0.523525	0.174725	0.610819	0.979393	534	0.178125	-0.979086	0.488637	Aromatic Amines
URXPMM	N-acetyl-s-(3-hydroxypropyl-1-methyl)-L-cysteine (ng/mL)	0.934306	0.700755	1.2457	-0.0679518	-0.355597	0.219694	0.652504	0.979393	1068	0.146758	-0.463019	10.8439	Volatile Organic Compounds (VOC)
URXPPB	Propyl paraben (ng/mL)	0.920667	0.778063	1.08941	-0.0826566	-0.250948	0.0856347	0.354984	0.979393	1134	0.0858629	-0.962658	11.83	Personal Care & Consumer Product Compounds
URXSCN	Urinary thiocyanate (ng/mL)	0.849965	0.714297	1.0114	-0.16256	-0.336456	0.0113354	0.0878732	0.643163	1076	0.0887223	-1.83224	14.2644	Smoking Related Compounds
URXTRS	Urinary Triclosan (ng/mL)	0.814493	0.688478	0.963573	-0.20519	-0.373272	-0.0371069	0.0323511	0.643163	1134	0.0857565	-2.3927	13.1338	Personal Care & Consumer Product Compounds
URXUAB	Urinary Arsenobetaine (ug/L)	0.931985	0.764771	1.13576	-0.0704381	-0.268179	0.127303	0.49707	0.979393	1091	0.100888	-0.698179	13.3237	Metals
URXUAS	Urinary total Arsenic (ug/L)	0.999745	0.808005	1.23698	-0.000254912	-0.213187	0.212677	0.998165	0.998165	1090	0.108639	-0.00234642	12.5508	Metals
URXUBA	Barium, urine (ng/mL)	0.951592	0.812381	1.11466	-0.0496185	-0.207785	0.108548	0.544501	0.979393	1543	0.0806973	-0.614872	23.6883	Metals
URXUCD	Urinary cadmium (ng/mL)	1.09332	0.920123	1.29912	0.0892197	-0.0832474	0.261687	0.320217	0.979393	1549	0.0879934	1.01394	25.2866	Metals
URXUCO	Cobalt, urine (ng/mL)	0.939369	0.782585	1.12756	-0.062547	-0.245152	0.120059	0.507706	0.979393	1601	0.0931661	-0.671349	26.98	Metals
URXUCS	Cesium, urine (ng/mL)	0.851666	0.689794	1.05152	-0.160561	-0.371363	0.0502401	0.149166	0.836385	1600	0.107552	-1.49288	22.8225	Metals
URXUDMA	Urinary Dimethylarsonic acid (ug/L)	1.03784	0.831654	1.29513	0.0371369	-0.184338	0.258612	0.747309	0.979393	1091	0.112998	0.328652	13.9235	Metals
URXUHG	Mercury, urine (ug/L)	1.00658	0.835192	1.21313	0.00655463	-0.180093	0.193202	0.946072	0.986384	1093	0.0952285	0.0688305	14.3847	Metals
URXUMO	Molybdenum, urine (ng/mL)	1.14303	0.927943	1.40798	0.133687	-0.0747848	0.342158	0.227404	0.860073	1549	0.106363	1.25689	15.5	Metals
URXUP8	Perchlorate, urine (ng/mL)	1.00608	0.829788	1.21984	0.00606559	-0.186585	0.198716	0.952369	0.986384	1077	0.0982913	0.0617103	7.68304	Personal Care & Consumer Product Compounds
URXUPB	Lead, urine (ng/mL)	1.12598	0.930702	1.36224	0.118658	-0.0718162	0.309131	0.234374	0.860073	1601	0.0971805	1.221	23.1522	Metals
URXUSB	Antimony, urine (ng/mL)	1.06469	0.86432	1.31152	0.0626858	-0.145812	0.271184	0.568879	0.979393	1560	0.106377	0.589281	9.89699	Metals
URXUSN	Tin, urine (ug/L)	1.10391	0.887263	1.37345	0.0988571	-0.119614	0.317328	0.393567	0.979393	1091	0.111465	0.886892	11.3343	Metals
URXUSR	Strontium, urine (ug/L)	0.879399	0.728609	1.0614	-0.128516	-0.316618	0.0595857	0.20247	0.850375	1090	0.0959704	-1.33912	13.608	Metals
URXUTL	Thallium, urine (ng/mL)	0.943179	0.772129	1.15212	-0.0584989	-0.258604	0.141606	0.573296	0.979393	1584	0.102095	-0.572987	19.2202	Metals
URXUTU	Tungsten, urine (ng/mL)	1.15603	0.96554	1.3841	0.144992	-0.0350679	0.325052	0.125897	0.771121	1573	0.0918672	1.57828	27.5974	Metals
URXUUR	Uranium, urine (ng/mL)	1.06651	0.901618	1.26155	0.0643875	-0.103564	0.232339	0.464306	0.979393	1091	0.0856895	0.751405	14.6549	Metals
VNSUMARS	Sum of arsenic metabolites (ug/L)	1.03508	0.829997	1.29084	0.0344791	-0.186333	0.255291	0.763894	0.979393	1091	0.112659	0.306048	14.5842	Metals
VNSUMDEHP	Sum of metabolites of DEHP	1.23651	1.01386	1.50804	0.212289	0.0137674	0.410811	0.0588917	0.643163	1134	0.101287	2.09593	11.5268	Phthalates & Plasticizers
