## Supplemental Table 9 for "Exposome-wide association study of cognition among older adults in the National Health and Nutrition Examination Survey"

### Sheet: Supplemental Table 9
Variable name	Chemical name	Relative risk estimate	Lower 95% CI (RR)	Upper 95% CI (RR)	Coefficient estimate	Lower 95% CI	Upper 95% CI	Unadjusted p-value	Adjusted p-value	N	Standard error	Statistic	Degrees of freedom	Chemical family
LBX074LA	PCB74 Lipid Adj (ng/g)	0.916329	0.686673	1.22279	-0.08738	-0.375897	0.201137	0.732048	0.98768	389	0.147202	-0.593605	0.451041	Polychlorinated Biphenyls (PCB)
LBX118LA	PCB118 Lipid Adj (ng/g)	0.934772	0.69753	1.2527	-0.0674524	-0.360209	0.225305	0.780617	0.98768	389	0.149366	-0.451592	0.476719	Polychlorinated Biphenyls (PCB)
LBX153LA	PCB153 Lipid Adj (ng/g)	0.91164	0.713225	1.16525	-0.0925102	-0.337959	0.152939	0.686948	0.98768	392	0.125229	-0.738729	0.446859	Polychlorinated Biphenyls (PCB)
LBX170LA	PCB170 Lipid Adj (ng/g)	0.904946	0.693401	1.18103	-0.0998797	-0.366146	0.166387	0.71957	0.98768	354	0.13585	-0.735219	0.346098	Polychlorinated Biphenyls (PCB)
LBX180LA	PCB180 Lipid Adj (ng/g)	0.873093	0.677712	1.1248	-0.135713	-0.389033	0.117607	0.636147	0.98768	388	0.129245	-1.05005	0.379484	Polychlorinated Biphenyls (PCB)
LBX187LA	PCB187 Lipid Adj (ng/g)	0.968296	0.77287	1.21314	-0.0322179	-0.257644	0.193208	0.865329	0.98768	393	0.115013	-0.280124	0.393597	Polychlorinated Biphenyls (PCB)
LBX3AL	Propanaldehyde (ng/mL)	1.0141	0.789748	1.30219	0.0140033	-0.236041	0.264048	0.93009	0.98768	322	0.127574	0.109767	1.02315	Aldehydes
LBX4AL	Butyraldehyde (ng/mL)	1.03009	0.710664	1.49308	0.0296425	-0.341556	0.400841	0.899977	0.98768	335	0.189387	0.156518	1.06351	Aldehydes
LBX5AL	Pentanaldehyde (ng/mL)	0.832273	0.657504	1.0535	-0.183595	-0.419304	0.0521149	0.358635	0.98768	337	0.12026	-1.52665	1.06272	Aldehydes
LBX6AL	Hexanaldehyde (ng/mL)	0.723035	0.479844	1.08948	-0.324298	-0.734294	0.0856986	0.578122	0.98768	299	0.209182	-1.55032	0.344778	Aldehydes
LBX7AL	Heptaldehyde (ng/mL)	0.994342	0.745051	1.32705	-0.00567403	-0.294303	0.282955	0.975027	0.98768	283	0.14726	-0.0385308	1.10335	Aldehydes
LBXACR	Acrylamide (pmoL/g Hb)	0.875129	0.602934	1.27021	-0.133384	-0.505948	0.23918	0.610147	0.98768	367	0.190083	-0.701713	1.00339	Acrylamide
LBXBCD	Blood cadmium (ug/L)	1.00126	0.854902	1.17267	0.00125831	-0.156768	0.159285	0.98768	0.98768	2971	0.0806256	0.0156068	23.3889	Metals
LBXBGM	Methylmercury (ug/L)	0.824523	0.662396	1.02633	-0.19295	-0.411892	0.0259915	0.110669	0.724632	1713	0.111705	-1.72732	11.5744	Metals
LBXBHCLA	Beta-hexachlorocyclohexane Lipid Adj (ng/g)	1.24163	0.902831	1.70757	0.216426	-0.10222	0.535072	0.563256	0.98768	396	0.162574	1.33124	0.431999	Pesticides
LBXBMN	Blood manganese (ug/L)	1.04317	0.775423	1.40337	0.042266	-0.254347	0.338879	0.783662	0.98768	1714	0.151333	0.279291	15.7224	Metals
LBXBPB	Blood lead (ug/dL)	0.965451	0.854017	1.09142	-0.0351601	-0.157804	0.0874841	0.578608	0.98768	2971	0.0625735	-0.5619	28.2952	Metals
LBXBZAL	Benzaldehyde (ng/mL)	0.989499	0.711099	1.37689	-0.0105564	-0.340943	0.31983	0.960762	0.98768	286	0.168565	-0.0626252	0.928974	Aldehydes
LBXCOT	Serum cotinine (ng/mL)	1.25249	1.06921	1.46718	0.225134	0.0669238	0.383343	0.00954709	0.492774	3567	0.0807193	2.78909	27.1332	Smoking Related Compounds
LBXD03LA	1,2,3,6,7,8-Hexachlorodibenzo-p-dioxin Lipid Adj (pg/g)	1.26685	0.996732	1.61018	0.236535	-0.00327371	0.476343	0.547659	0.98768	392	0.122351	1.93324	0.330842	Dioxins
LBXD05LA	1,2,3,4,6,7,8-Heptachlororodibenzo-p-dioxin Lipid Adj (pg/g)	1.12287	0.755441	1.66899	0.115884	-0.280454	0.512222	0.796501	0.98768	395	0.202213	0.573078	0.25062	Dioxins
LBXD07LA	1,2,3,4,6,7,8,9-Octachlorodibenzo-p-dioxin Lipid Adj (pg/g)	1.12152	0.775261	1.62243	0.114686	-0.254556	0.483927	0.772821	0.98768	397	0.188388	0.608772	0.289521	Dioxins
LBXEOA	Ethylene Oxide (pmol/g Hb)	0.812569	0.421648	1.56592	-0.207555	-0.863585	0.448475	0.652726	0.98768	387	0.334709	-0.620105	0.930797	Volatile Organic Compounds (VOC)
LBXFOR	Formaldehyde (nmol/g Hb)	0.962831	0.775312	1.1957	-0.0378769	-0.254489	0.178736	0.82995	0.98768	333	0.110517	-0.342726	0.456436	Aldehydes
LBXGLY	Glycideamide (pmol/g Hb)	1.18998	0.894592	1.5829	0.173936	-0.111387	0.459259	0.461966	0.98768	355	0.145573	1.19484	0.888641	Acrylamide
LBXHXCLA	3,3',4,4',5,5'-hexachlorobiphenyl Lipid Adj (pg/g)	1.12974	0.855057	1.49267	0.121989	-0.156588	0.400567	0.693359	0.98768	395	0.142131	0.858288	0.338306	Polychlorinated Biphenyls (PCB)
LBXI5AL	Isopentanaldehyde (ng/mL)	0.956117	0.475286	1.92339	-0.0448754	-0.743839	0.654088	0.918549	0.98768	343	0.356614	-0.125837	1.12305	Aldehydes
LBXMFOS	Branched iso of PFOS (ng/mL)	0.801842	0.647575	0.992858	-0.220844	-0.434521	-0.00716771	0.367355	0.98768	408	0.109019	-2.02575	0.696245	Per- and Polyfluoroalkyl Substances (PFAS)
LBXMPAH	2-(N-methyl-PFOSA) acetate (ng/mL)	1.04063	0.801837	1.35054	0.0398286	-0.22085	0.300508	0.771232	0.98768	1085	0.132999	0.299465	9.21207	Per- and Polyfluoroalkyl Substances (PFAS)
LBXNFOA	Linear perfluorooctanoate (ng/mL)	0.875803	0.644119	1.19082	-0.132614	-0.439872	0.174643	0.570254	0.98768	408	0.156764	-0.845948	0.863621	Per- and Polyfluoroalkyl Substances (PFAS)
LBXNFOS	Linear perfluorooctane sulfonate (ng/mL)	0.957531	0.700341	1.30917	-0.0433968	-0.356188	0.269395	0.82956	0.98768	408	0.159588	-0.271931	1.04208	Per- and Polyfluoroalkyl Substances (PFAS)
LBXNM	Blood Nitromethane (pg/mL)	1.13424	0.899654	1.42999	0.125962	-0.105745	0.357668	0.386215	0.98768	412	0.118218	1.06551	2.28322	Volatile Organic Compounds (VOC)
LBXOXYLA	Oxychlordane Lipid Adj (ng/g)	1.21345	0.761608	1.93334	0.193464	-0.272323	0.659251	0.419735	0.98768	326	0.237646	0.814083	46.6315	Pesticides
LBXPCBLA	3,3',4,4',5-Pentachlorobiphenyl (pncb) Lipid Adj (pg/g)	1.09969	0.865028	1.39801	0.0950299	-0.144993	0.335053	0.732819	0.98768	396	0.122461	0.776004	0.288538	Polychlorinated Biphenyls (PCB)
LBXPDELA	p,p'-DDE Lipid Adj (ng/g)	1.14201	0.906001	1.4395	0.132792	-0.0987151	0.364298	0.599041	0.98768	407	0.118116	1.12425	0.433956	Pesticides
LBXPFDE	Perfluorodecanoic acid (ng/mL)	0.742957	0.475238	1.16149	-0.297117	-0.743939	0.149705	0.21441	0.900523	1089	0.22797	-1.30331	13.4045	Per- and Polyfluoroalkyl Substances (PFAS)
LBXPFHS	Perfluorohexane sulfonic acid (ng/mL)	0.515747	0.286253	0.929232	-0.662139	-1.25088	-0.073397	0.0506781	0.492774	1089	0.300378	-2.20435	10.5625	Per- and Polyfluoroalkyl Substances (PFAS)
LBXPFNA	Perfluorononanoic acid (ng/mL)	0.585081	0.390412	0.876818	-0.536004	-0.940553	-0.131456	0.0148531	0.492774	1089	0.206402	-2.59689	27.8587	Per- and Polyfluoroalkyl Substances (PFAS)
LBXPFOA	Perfluorooctanoic acid (ng/mL)	0.702751	0.562087	0.878618	-0.352752	-0.576099	-0.129406	0.00610364	0.492774	1059	0.113952	-3.09561	18.457	Per- and Polyfluoroalkyl Substances (PFAS)
LBXPFOS	Perfluorooctane sulfonic acid (ng/mL)	0.844127	0.690613	1.03177	-0.169452	-0.370175	0.0312713	0.117732	0.724632	1059	0.10241	-1.65465	15.7912	Per- and Polyfluoroalkyl Substances (PFAS)
LBXPFUA	Perfluoroundecanoic acid (ng/mL)	0.883077	0.633571	1.23084	-0.124343	-0.456383	0.207698	0.484935	0.98768	1089	0.169408	-0.733982	7.61723	Per- and Polyfluoroalkyl Substances (PFAS)
LBXSCU	Serum Copper (ug/dL)	0.925051	0.613703	1.39435	-0.0779069	-0.488244	0.33243	0.715631	0.98768	768	0.209355	-0.372127	13.3674	Metals
LBXSZN	Serum Zinc (ug/dL)	0.747617	0.604015	0.925359	-0.290865	-0.504157	-0.0775732	0.0187951	0.492774	768	0.108822	-2.67284	13.3604	Metals
LBXTHG	Blood mercury, total (ug/L)	0.855897	0.688526	1.06395	-0.155605	-0.373202	0.0619929	0.190399	0.900523	1714	0.111019	-1.4016	10.3151	Metals
LBXTNALA	Trans-nonachlor Lipid Adj (ng/g)	1.16705	0.815717	1.66969	0.154475	-0.203688	0.512638	0.665173	0.98768	403	0.182736	0.845345	0.422682	Pesticides
LBXVCF	Blood Chloroform (pg/mL)	1.09755	0.922731	1.30548	0.093078	-0.0804178	0.266574	0.310834	0.98768	1063	0.0885183	1.05151	14.001	Volatile Organic Compounds (VOC)
LBXVDB	Blood 1,4-Dichlorobenzene (ng/mL)	1.10578	0.962295	1.27065	0.100548	-0.0384342	0.23953	0.17949	0.900523	1091	0.0709094	1.41798	13.1309	Volatile Organic Compounds (VOC)
LBXVTO	Blood Toluene (ng/mL)	0.639303	0.460205	0.8881	-0.447377	-0.776084	-0.118671	0.207304	0.900523	590	0.167707	-2.6676	1.11365	Volatile Organic Compounds (VOC)
LBXVXY	Blood m-/p-Xylene (ng/mL)	0.78229	0.600984	1.01829	-0.24553	-0.509187	0.0181265	0.0925174	0.647622	1066	0.134519	-1.82525	12.2064	Volatile Organic Compounds (VOC)
SSBCEP	Bis(2-chloroethyl) phosphate (ug/L)	0.89368	0.67947	1.17542	-0.112408	-0.386442	0.161625	0.439577	0.98768	662	0.139813	-0.803988	10.2929	Phosphate Flame Retardants (PFR)
SSBCPP	Bis(1-chloro-2-propyl) phosphate (ug/L)	0.915674	0.703523	1.1918	-0.0880953	-0.351655	0.175465	0.524746	0.98768	664	0.134469	-0.655133	11.9962	Phosphate Flame Retardants (PFR)
SSBDCPP	Bis(1,3-dichloro-2-propyl) phosphate (ug/L)	0.823547	0.628712	1.07876	-0.194135	-0.464082	0.0758123	0.179486	0.900523	657	0.137728	-1.40955	14.6933	Phosphate Flame Retardants (PFR)
SSDBUP	Dibutyl phosphate (ug/L)	0.792362	0.637851	0.984301	-0.232737	-0.44965	-0.0158237	0.0585431	0.492774	663	0.11067	-2.10298	11.3452	Phosphate Flame Retardants (PFR)
SSDPHP	Diphenyl phosphate (ug/L)	0.750015	0.59339	0.947983	-0.287661	-0.521904	-0.053419	0.0451952	0.492774	665	0.119511	-2.40698	7.38393	Phosphate Flame Retardants (PFR)
URX14D	2,5-dichlorophenol (ug/L)	1.14472	0.897723	1.45968	0.13516	-0.107894	0.378215	0.296684	0.98768	792	0.124007	1.08994	12.27	Pesticides
URX1NP	1-Aminonaphthalene, urine (pg/mL)	0.613624	0.409346	0.919843	-0.488373	-0.893194	-0.0835523	0.4403	0.98768	351	0.206541	-2.36453	0.445288	Aromatic Amines
URX24D	2,4-D (ug/L)	1.00631	0.812323	1.24663	0.00629327	-0.207857	0.220444	0.954983	0.98768	712	0.109261	0.0575988	12.443	Pesticides
URX2MH	2-Methylhippuric acid (ng/mL)	0.715079	0.550294	0.929209	-0.335362	-0.597302	-0.0734215	0.0243479	0.492774	704	0.133643	-2.50938	14.6775	Volatile Organic Compounds (VOC)
URX2NP	2-Aminonaphthalene, urine (pg/mL)	0.679441	0.455359	1.0138	-0.386484	-0.78667	0.0137012	0.480122	0.98768	354	0.204176	-1.8929	0.451947	Aromatic Amines
URX34M	3-methylhippuric acid & 4-methylhippuric acid (ng/mL)	0.729417	0.536142	0.992365	-0.31551	-0.623356	-0.00766398	0.0681779	0.527482	742	0.157064	-2.0088	11.7139	Volatile Organic Compounds (VOC)
URX4BP	4-Aminobiphenyl, urine (pg/mL)	1.19589	0.73115	1.95605	0.178894	-0.313137	0.670925	0.686413	0.98768	359	0.251036	0.712623	0.479068	Aromatic Amines
URXAAM	N-acetyl-S-(2-carbamoylethyl)-L-cysteine (ng/mL)	1.04929	0.776745	1.41747	0.0481136	-0.252643	0.34887	0.758274	0.98768	717	0.153447	0.313551	14.675	Volatile Organic Compounds (VOC)
URXAMC	N-acetyl-S-(N-methylcarbamoyl)-L-cysteine (ng/mL)	0.812791	0.532664	1.24023	-0.207282	-0.629864	0.215301	0.351464	0.98768	740	0.215603	-0.961403	15.1297	Volatile Organic Compounds (VOC)
URXANS	o-Anisidine, urine (pg/mL)	0.989434	0.682398	1.43462	-0.010622	-0.382142	0.360898	0.976879	0.98768	333	0.189551	-0.0560378	0.225842	Aromatic Amines
URXATC	2-Aminothiazole-4-carboxylic acid (ng/mL)	0.865312	0.622354	1.20312	-0.144666	-0.474246	0.184914	0.40805	0.98768	725	0.168153	-0.860322	10.9521	Volatile Organic Compounds (VOC)
URXBMA	N-Acetyl-S-(benzyl)-L-cysteine (ng/mL)	0.903184	0.672415	1.21315	-0.101829	-0.39688	0.193221	0.511697	0.98768	740	0.150536	-0.676446	11.8953	Volatile Organic Compounds (VOC)
URXBP3	Urinary Benzophenone-3 (ng/mL)	0.765993	0.599056	0.979451	-0.266582	-0.5124	-0.0207628	0.0603397	0.492774	792	0.125418	-2.12555	9.68639	Personal Care & Consumer Product Compounds
URXBPF	Urinary Bisphenol F (ug/L)	0.905354	0.575952	1.42315	-0.0994294	-0.551731	0.352873	0.858334	0.98768	431	0.230766	-0.430866	0.183497	Personal Care & Consumer Product Compounds
URXBPH	Urinary Bisphenol A (ng/mL)	1.20147	0.882225	1.63624	0.183546	-0.125309	0.492401	0.273212	0.98768	792	0.157579	1.16479	9.26717	Personal Care & Consumer Product Compounds
URXBPM	N-Acetyl-S-(n-propyl)-L-cysteine (ng/mL)	0.983823	0.762709	1.26904	-0.0163098	-0.270878	0.238259	0.901819	0.98768	729	0.129882	-0.125574	14.2861	Volatile Organic Compounds (VOC)
URXBPS	Urinary Bisphenol S (ug/L)	1.09555	0.695099	1.72669	0.091253	-0.363701	0.546207	0.813665	0.98768	431	0.232119	0.39313	0.418953	Personal Care & Consumer Product Compounds
URXCEM	N-acetyl-S-(2-Carboxyethyl)-L-cysteine (ng/mL)	1.04207	0.717628	1.5132	0.0412107	-0.331805	0.414226	0.83154	0.98768	741	0.190314	0.216541	14.7163	Volatile Organic Compounds (VOC)
URXCNP	Mono(carboxynonyl) phthalate (ng/mL)	1.13062	0.812946	1.57244	0.122768	-0.207091	0.452627	0.515103	0.98768	792	0.168295	0.729479	3.22535	Phthalates & Plasticizers
URXCOP	Mono(carboxyoctyl) phthalate (ng/mL)	1.30321	1.03125	1.64688	0.264829	0.0307745	0.498883	0.0597008	0.492774	792	0.119415	2.21771	7.47313	Phthalates & Plasticizers
URXCOTT	Total Cotinine, urine (ng/mL)	1.66828	0.977479	2.84729	0.511795	-0.0227782	1.04637	0.280297	0.98768	377	0.272741	1.87648	1.1872	Smoking Related Compounds
URXCPM	3,5,6-trichloropyridinol (ug/L)	0.724004	0.582963	0.89917	-0.322958	-0.539632	-0.106283	0.472899	0.98768	386	0.110548	-2.92142	0.339808	Pesticides
URXCYM	N-acetyl-S-(2-cyanoethyl)-L-cysteine (ng/mL)	0.716201	0.369862	1.38685	-0.333795	-0.994625	0.327035	0.338975	0.98768	734	0.337158	-0.990024	13.992	Volatile Organic Compounds (VOC)
URXDCB	2,4-dichlorophenol (ug/L)	0.977012	0.769156	1.24104	-0.0232565	-0.262461	0.215948	0.851725	0.98768	792	0.122043	-0.19056	13.4074	Pesticides
URXDEA	DEET acid (ug/L)	0.997615	0.776401	1.28186	-0.00238753	-0.253086	0.248311	0.98538	0.98768	716	0.127907	-0.0186661	13.5251	Pesticides
URXDHB	N-acetyl-S-(3,4-dihydroxybutyl)-L-cysteine (ng/mL)	1.12066	0.678827	1.85006	0.113915	-0.387388	0.615219	0.664403	0.98768	743	0.255767	0.445387	11.3678	Volatile Organic Compounds (VOC)
URXDMN	2,6-Dimethylaniline, urine (pg/mL)	1.13565	0.946215	1.36302	0.127208	-0.0552857	0.309702	0.544458	0.98768	341	0.0931092	1.36623	0.462284	Aromatic Amines
URXECP	Mono-2-ethyl-5-carboxypentyl phthalate (ng/mL)	1.42787	1.07729	1.89254	0.356186	0.0744519	0.63792	0.0418057	0.492774	792	0.143742	2.47796	7.114	Phthalates & Plasticizers
URXHCTT	Total Hydroxycotinine, urine (ng/mL)	1.62617	0.87842	3.01045	0.486229	-0.12963	1.10209	0.336094	0.98768	377	0.314214	1.54745	1.18667	Smoking Related Compounds
URXHIBP	Mono-2-hydroxy-isobutyl phthalate (ng/mL)	1.0831	0.757044	1.54958	0.0798261	-0.278334	0.437986	0.790563	0.98768	406	0.182735	0.436842	0.45204	Phthalates & Plasticizers
URXHM	Harman (pg/mL)	0.84642	0.527764	1.35748	-0.16674	-0.639106	0.305627	0.697591	0.98768	377	0.241003	-0.691857	0.460304	Aromatic Amines
URXHP2	N-acetyl-S-(2-hydroxypropyl)-L-cysteine (ng/mL)	0.934274	0.73929	1.18068	-0.0679858	-0.302065	0.166094	0.578445	0.98768	736	0.119428	-0.56926	13.6227	Volatile Organic Compounds (VOC)
URXHPM	N-acetyl-S-(3-Hydroxypropyl)-L-cysteine (ng/mL)	1.18415	0.801934	1.74855	0.169029	-0.220729	0.558786	0.411411	0.98768	737	0.198856	0.850006	12.4177	Volatile Organic Compounds (VOC)
URXMAD	Mandelic acid (ng/mL)	0.808492	0.581434	1.12422	-0.212585	-0.542258	0.117089	0.226185	0.92359	732	0.168201	-1.26388	14.5228	Volatile Organic Compounds (VOC)
URXMB3	N-Acetyl-S-(4-hydroxy-2-butenyl)-L-Cysteine (ng/mL)	0.978245	0.596806	1.60347	-0.0219953	-0.516163	0.472173	0.931693	0.98768	721	0.252127	-0.087239	14.2773	Volatile Organic Compounds (VOC)
URXMBP	Mono-n-butyl phthalate (ng/mL)	1.17573	0.983737	1.4052	0.16189	-0.0163969	0.340178	0.0871613	0.640636	1203	0.0909629	1.77974	25.2439	Phthalates & Plasticizers
URXMC1	Mono-(3-carboxypropyl) phthalate (ng/mL)	1.12148	0.853638	1.47336	0.114649	-0.158248	0.387546	0.424157	0.98768	792	0.139233	0.823429	13.9097	Phthalates & Plasticizers
URXMEP	Mono-ethyl phthalate (ng/mL)	1.04641	0.873586	1.25342	0.0453642	-0.135148	0.225877	0.626481	0.98768	1198	0.0920983	0.492563	25.8361	Phthalates & Plasticizers
URXMHBP	Mono-3-hydroxy-n-butyl phthalate (ng/mL)	1.22367	0.9268	1.61564	0.201856	-0.076018	0.47973	0.578973	0.98768	406	0.141772	1.4238	0.371761	Phthalates & Plasticizers
URXMHH	Mono-(2-ethyl-5-hydroxyhexyl) phthalate (ng/mL)	1.36155	1.02462	1.80926	0.30862	0.0243249	0.592916	0.0566225	0.492774	792	0.145049	2.1277	11.0833	Phthalates & Plasticizers
URXMHP	Mono-(2-ethylhexyl) phthalate (ng/mL)	1.20036	1.03149	1.39688	0.182623	0.0310084	0.334238	0.0255127	0.492774	1203	0.0773546	2.36086	27.6906	Phthalates & Plasticizers
URXMIB	Mono-isobutyl phthalate (ng/mL)	0.980875	0.633901	1.51777	-0.01931	-0.455862	0.417242	0.932216	0.98768	792	0.222731	-0.0866969	13.1738	Phthalates & Plasticizers
URXMNM	Mono-n-methyl phthalate (ng/mL)	1.02542	0.697758	1.50696	0.0251049	-0.359884	0.410093	0.912434	0.98768	361	0.196423	0.127811	1.60811	Phthalates & Plasticizers
URXMOH	Mono-(2-ethyl-5-oxohexyl) phthalate (ng/mL)	1.30024	0.961012	1.7592	0.262546	-0.0397681	0.56486	0.120973	0.724632	792	0.154242	1.70217	9.55397	Phthalates & Plasticizers
URXMPB	Methyl paraben (ng/mL)	0.79109	0.641481	0.975593	-0.234343	-0.443976	-0.0247095	0.0496949	0.492774	792	0.106956	-2.19103	11.5817	Personal Care & Consumer Product Compounds
URXMZP	Mono-benzyl phthalate (ng/mL)	1.30842	1.05263	1.62638	0.268823	0.0512875	0.486359	0.0246286	0.492774	1203	0.110988	2.4221	20.8608	Phthalates & Plasticizers
URXNHM	Norharman (pg/mL)	0.959371	0.624222	1.47446	-0.0414779	-0.471249	0.388293	0.901825	0.98768	375	0.219271	-0.189163	0.466249	Aromatic Amines
URXNO3	Urinary nitrate (ng/mL)	1.23743	0.759529	2.01602	0.213035	-0.275057	0.701126	0.4171	0.98768	745	0.249026	0.855471	8.02442	Personal Care & Consumer Product Compounds
URXOP1	Dimethyl phosphate (ug/L)	0.858765	0.545955	1.3508	-0.15226	-0.605219	0.300699	0.593098	0.98768	322	0.231102	-0.658844	1.57395	Pesticides
URXOP2	Diethylphosphate (ug/L)	1.0081	0.72359	1.40448	0.00806706	-0.32353	0.339664	0.967667	0.98768	323	0.169182	0.0476827	1.45594	Pesticides
URXOP3	Dimethyl thiophosphate (ug/L)	0.987698	0.729974	1.33641	-0.0123786	-0.314747	0.289989	0.944592	0.98768	324	0.154269	-0.0802404	1.67135	Pesticides
URXOP4	Diethylthiophosphate (ug/L)	1.12135	0.884454	1.4217	0.114535	-0.122785	0.351854	0.44874	0.98768	318	0.121082	0.94593	1.89484	Pesticides
URXOP5	Dimethyl dithiophosphate (ug/L)	0.868082	0.621446	1.2126	-0.141469	-0.475706	0.192768	0.531048	0.98768	326	0.170529	-0.829588	1.30549	Pesticides
URXOPM	3-phenoxybenzoic acid (ug/L)	0.83447	0.662964	1.05034	-0.180958	-0.411034	0.0491185	0.156732	0.853319	714	0.117386	-1.54156	9.23034	Pesticides
URXOTD	o-Toluidine, urine (pg/mL)	1.07126	0.779541	1.47215	0.0688384	-0.24905	0.386727	0.795009	0.98768	348	0.162188	0.424436	0.455987	Aromatic Amines
URXP01	1-naphthol (ng/L)	0.857285	0.520245	1.41268	-0.153985	-0.653456	0.345487	0.555885	0.98768	742	0.254832	-0.604259	13.2397	Polyaromatic Hydrocarbons (PAH)
URXP02	2-naphthol (ng/L)	0.785272	0.478913	1.28761	-0.241725	-0.736237	0.252786	0.353662	0.98768	741	0.252302	-0.958081	14.5594	Polyaromatic Hydrocarbons (PAH)
URXP03	3-fluorene (ng/L)	1.00592	0.657647	1.53864	0.00590614	-0.419087	0.430899	0.978746	0.98768	746	0.216833	0.0272382	11.285	Polyaromatic Hydrocarbons (PAH)
URXP04	2-fluorene (ng/L)	1.10057	0.682034	1.77594	0.0958267	-0.382676	0.574329	0.700555	0.98768	747	0.244134	0.392517	14.078	Polyaromatic Hydrocarbons (PAH)
URXP05	3-phenanthrene (ng/L)	1.23027	0.745001	2.03164	0.207237	-0.29437	0.708844	0.575472	0.98768	362	0.255922	0.809767	0.924033	Polyaromatic Hydrocarbons (PAH)
URXP06	1-phenanthrene (ng/L)	1.11724	0.862359	1.44745	0.110859	-0.148083	0.369801	0.415999	0.98768	747	0.132113	0.839121	13.5134	Polyaromatic Hydrocarbons (PAH)
URXP07	2-phenanthrene (ng/L)	0.931605	0.527329	1.64582	-0.0708461	-0.639931	0.498239	0.838323	0.98768	360	0.29035	-0.244003	1.38947	Polyaromatic Hydrocarbons (PAH)
URXP09	3-fluoranthene (ng/L)	0.888993	0.692189	1.14175	-0.117666	-0.367897	0.132565	0.356721	0.98768	359	0.127669	-0.921648	24661.1	Polyaromatic Hydrocarbons (PAH)
URXP10	1-pyrene (ng/L)	0.950104	0.695162	1.29854	-0.0511836	-0.36361	0.261243	0.75361	0.98768	747	0.159401	-0.321099	12.1082	Polyaromatic Hydrocarbons (PAH)
URXP17	9-fluorene (ng/L)	1.29924	0.883861	1.90982	0.261776	-0.123455	0.647007	0.331956	0.98768	362	0.196546	1.33188	1.72231	Polyaromatic Hydrocarbons (PAH)
URXP19	4-phenanthrene (ng/L)	1.09773	0.720196	1.67316	0.0932423	-0.328232	0.514717	0.729359	0.98768	361	0.215038	0.433608	1.20578	Polyaromatic Hydrocarbons (PAH)
URXP25	2 & 3-Hydroxyphenanthrene (ng/L)	0.988196	0.655125	1.4906	-0.0118745	-0.42293	0.399181	0.970635	0.98768	385	0.209722	-0.0566202	0.440138	Polyaromatic Hydrocarbons (PAH)
URXPAR	Paranitrophenol (ug/L)	0.860341	0.643098	1.15097	-0.150426	-0.441458	0.140606	0.333788	0.98768	687	0.148486	-1.01307	10.5067	Pesticides
URXPHG	Phenylglyoxylic acid (ng/mL)	0.798303	0.55401	1.15032	-0.225267	-0.590572	0.140038	0.247604	0.983725	731	0.18638	-1.20864	13.4604	Volatile Organic Compounds (VOC)
URXPHIP	2-Amino-1-methyl-6-phenylimidazo[4,5-b]pyridine (pg/mL)	0.784582	0.559994	1.09924	-0.242604	-0.579829	0.0946205	0.52548	0.98768	376	0.172053	-1.41005	0.491119	Aromatic Amines
URXPMM	N-acetyl-s-(3-hydroxypropyl-1-methyl)-L-cysteine (ng/mL)	0.96155	0.622417	1.48547	-0.0392086	-0.474145	0.395728	0.862364	0.98768	739	0.221906	-0.17669	13.5583	Volatile Organic Compounds (VOC)
URXPPB	Propyl paraben (ng/mL)	0.866098	0.67789	1.10656	-0.143757	-0.38877	0.101256	0.290447	0.98768	792	0.125007	-1.15	6.54124	Personal Care & Consumer Product Compounds
URXSCN	Urinary thiocyanate (ng/mL)	0.748332	0.568404	0.985215	-0.289909	-0.564923	-0.0148949	0.0558916	0.492774	745	0.140313	-2.06615	15.55	Smoking Related Compounds
URXTRS	Urinary Triclosan (ng/mL)	0.795387	0.608586	1.03953	-0.228926	-0.496616	0.038764	0.123237	0.724632	792	0.136577	-1.67617	10.4814	Personal Care & Consumer Product Compounds
URXUAB	Urinary Arsenobetaine (ug/L)	0.826574	0.628415	1.08722	-0.190466	-0.464554	0.0836215	0.198342	0.900523	749	0.139841	-1.36202	11.9362	Metals
URXUAS	Urinary total Arsenic (ug/L)	0.879411	0.677975	1.1407	-0.128503	-0.388644	0.131638	0.348873	0.98768	750	0.132725	-0.968192	14.4519	Metals
URXUBA	Barium, urine (ng/mL)	1.01575	0.817122	1.26265	0.0156234	-0.201967	0.233214	0.889231	0.98768	1100	0.111016	0.140732	24.5245	Metals
URXUCD	Urinary cadmium (ng/mL)	1.01829	0.740728	1.39985	0.0181208	-0.300122	0.336364	0.912106	0.98768	1108	0.162369	0.111603	23.0147	Metals
URXUCO	Cobalt, urine (ng/mL)	0.96927	0.791251	1.18734	-0.0312124	-0.23414	0.171715	0.765353	0.98768	1149	0.103534	-0.301469	27.1672	Metals
URXUCS	Cesium, urine (ng/mL)	0.775507	0.528028	1.13897	-0.254239	-0.638605	0.130128	0.211506	0.900523	1149	0.196106	-1.29644	17.6656	Metals
URXUDMA	Urinary Dimethylarsonic acid (ug/L)	1.04111	0.756815	1.43221	0.0402914	-0.278636	0.359219	0.808379	0.98768	749	0.162718	0.247615	12.7371	Metals
URXUHG	Mercury, urine (ug/L)	1.01091	0.78499	1.30184	0.0108474	-0.242084	0.263779	0.934196	0.98768	751	0.129047	0.0840576	14.0588	Metals
URXUMO	Molybdenum, urine (ng/mL)	1.2887	1.0244	1.62119	0.253635	0.0241087	0.483161	0.0454006	0.492774	1108	0.117105	2.16587	16.3777	Metals
URXUP8	Perchlorate, urine (ng/mL)	1.04271	0.81198	1.33901	0.0418252	-0.208279	0.29193	0.750418	0.98768	745	0.127604	0.327772	9.20325	Personal Care & Consumer Product Compounds
URXUPB	Lead, urine (ng/mL)	1.18521	0.963656	1.4577	0.169919	-0.0370207	0.376858	0.129335	0.731241	1149	0.105581	1.60936	14.3328	Metals
URXUSB	Antimony, urine (ng/mL)	1.08126	0.791272	1.47752	0.0781265	-0.234114	0.390367	0.635835	0.98768	1112	0.159306	0.490416	8.7998	Metals
URXUSN	Tin, urine (ug/L)	0.973716	0.728078	1.30223	-0.0266354	-0.317347	0.264076	0.860834	0.98768	751	0.148322	-0.179577	10.7173	Metals
URXUSR	Strontium, urine (ug/L)	0.872892	0.692394	1.10044	-0.135943	-0.3676	0.0957136	0.26895	0.98768	750	0.118192	-1.15019	14.2915	Metals
URXUTL	Thallium, urine (ng/mL)	0.866143	0.631827	1.18736	-0.143705	-0.45914	0.17173	0.379829	0.98768	1137	0.160936	-0.89293	26.8488	Metals
URXUTU	Tungsten, urine (ng/mL)	1.15716	0.933129	1.43497	0.145966	-0.0692115	0.361143	0.195721	0.900523	1126	0.109784	1.32957	24.8831	Metals
URXUUR	Uranium, urine (ng/mL)	1.06629	0.787298	1.44415	0.064186	-0.239149	0.367521	0.685333	0.98768	751	0.154763	0.414738	12.5536	Metals
VNSUMARS	Sum of arsenic metabolites (ug/L)	1.04312	0.762336	1.42731	0.0422126	-0.271367	0.355793	0.795813	0.98768	749	0.15999	0.263846	13.7472	Metals
VNSUMDEHP	Sum of metabolites of DEHP	1.3893	1.06381	1.81438	0.328801	0.0618602	0.595742	0.0383514	0.492774	792	0.136194	2.41421	9.22508	Phthalates & Plasticizers
